# Quantifying and identifying strategies to improve rotavirus vaccine impact in low- and middle-income countries

**DOI:** 10.64898/2026.05.12.26353059

**Authors:** Ernest O. Asare, Jiye Kwon, Xiao Li, Mohammad A. Al-Mamun, Belinda L. Lartey, Khuzwayo C. Jere, Nigel A. Cunliffe, George E. Armah, Benjamin A. Lopman, Virginia E. Pitzer

## Abstract

**Background:** Robust quantitative evidence on the impact of rotavirus vaccines, their potential benefits in countries without vaccination, and strategies to improve performance in low- and middle-income countries (LMICs) is essential for informing policy decisions aimed at sustaining and expanding vaccination programs.

**Methods and Findings:** We used an age-structured compartmental model of rotavirus gastroenteritis (RVGE) transmission that accounts for the natural history of infection to estimate vaccine impact across 112 LMICs. The model incorporates country-specific data on demographics, transmission dynamics, vaccination schedules, coverage levels, and vaccine performance. We simulated multiple scenarios, including the continuation of current vaccination programs, vaccine introduction in countries without programs, the addition of a third dose, scale-up of coverage to 95% in low-coverage settings, and suspension of vaccination. We quantified health impacts by estimating cases, deaths, and disability-adjusted life years (DALYs) averted from 2006 to 2024 and projected over 2025 to 2034 using either no vaccination or the current program as counterfactual. We estimated that rotavirus vaccination averted a median of 268 million RVGE cases (95% uncertainty interval [UI]: 228-306 million), 35 million moderate-to-severe cases (95% UI: 30-38 million), 817 thousand deaths (95% UI: 684-928 thousand), and 53 million DALYs (95% UI: 45-61 million) between 2006 and 2024, resulting from 81 countries with vaccination programs out of 112 LMICs. Using the current vaccination as a baseline, we estimated substantial additional benefits for all strategies, except for suspension, which would increase the RVGE burden over the next 10 years. Scaling up coverage to at least 95% across all 112 LMICs, with countries without the vaccine using the 6/10/14-week schedule, could avert a median of 296 million RVGE cases (95% UI: 243-358 million), 832 thousand deaths (95% UI: 694-932 thousand), and 55 million DALYs (95% UI: 45-61 million), respectively. Furthermore, adding a third dose in the 51 countries currently using a two-dose schedule could enhance vaccine impact, averting a median of 123 million RVGE cases (95% UI: 102-145 million), 377 thousand deaths (95% UI: 310-440 thousand), and 24 million DALYs (95% UI: 20-28 million), respectively, compared to the two-dose schedule.

**Conclusions:** Our model demonstrates that rotavirus vaccination provides substantial health benefits, with an even greater impact achievable through broader adoption and increased coverage. Adding a third dose to the standard two-dose Rotarix schedule could be an additional strategy to improve vaccine impact in LMICs. These findings support continued efforts to sustain and expand vaccination programs across LMICs. The country-specific, model-estimated rotavirus burden can also inform economic evaluations to guide more effective vaccination strategies.
