## Supplementary material for "Quantifying and identifying strategies to improve rotavirus vaccine impact in low- and middle-income countries": S1 Appendix.xlsx

### Sheet: fixed_parameters
Parameter	Symbol	Mean	Lower bound	Upper bound
Average duration of maternal immunity (months)	ωm	4.77915	1.88027	6.6473
Proportion of moderate-to-severe diarrhea cases reported	h	0.000173696	1.75e-07	0.00049
Proportion of subsequent infections that are severe	d3	0.0427338	0.00316344	0.158225
Average duration of vaccine-induced immunity (months)	ων	18.1385	8.26334	30.9621

### Sheet: R0
Country	Mean	Lower bound	Upper bound
Afghanistan	36.5	12.95	58.11
Albania	18.08	11.39	58.11
Algeria	33.38	13.35	61.95
Angola	51.97	12.15	66.57
Armenia	18.56	13.35	66.57
Azerbaijan	22.68	11.39	79.57
Bangladesh	27	11.77	72.25
Belarus	19.53	11.39	61.95
Belize	32.45	12.15	79.57
Benin	38.96	13.75	79.57
Bhutan	19.53	12.15	51.97
Bolivia	29.91	11.01	61.95
Bosnia and Herzegovina	20.18	12.55	61.95
Burkina Faso	40.32	13.35	66.57
Burundi	41.81	13.75	72.25
Cabo Verde	29.91	14.57	72.25
Cambodia	29.91	13.75	72.25
Cameroon	38.96	12.15	51.97
Central African Republic	40.32	11.39	58.11
Chad	47.27	13.35	61.59
China	20.02	11.77	61.95
Colombia	22.12	12.15	54.84
Comoros	35.4	10.63	72.25
Congo	38.96	12.95	72.25
Democratic Republic of the Congo	41.81	11.39	61.95
Cote dIvoire	40.32	13.75	79.57
Cuba	18.56	11.39	57.01
Djibouti	30.73	13.75	89.38
Ecuador	31.57	13.35	89.38
Egypt	33.38	12.15	54.84
El Salvador	20.02	12.15	61.95
Eritrea	35.4	12.55	66.57
Ethiopia	35.4	12.55	57.01
Fiji	32.45	11.01	72.25
Gambia	38.96	11.39	72.25
Georgia	25.56	11.77	89.38
Ghana	34.35	12.15	54.84
Guatemala	31.57	11.01	61.95
Guinea	38.96	12.95	58.11
Guinea Bissau	38.96	11.39	79.57
Guyana	31.57	12.55	58.11
Haiti	30.73	11.77	57.01
Honduras	29.15	11.39	58.11
India	28.4	12.55	66.57
Indonesia	30.73	12.15	66.57
Iran	22.12	11.39	66.57
Iraq	37.68	11.01	58.11
Jamaica	20.02	13.75	61.95
Jordan	31.57	11.39	57.01
Kenya	34.35	12.95	51.97
Kiribati	33.38	12.55	66.57
Democratic Peoples Republic of Korea	20.54	11.39	66.57
Kosovo	20.28	12.15	61.95
Kyrgyzstan	30.73	12.95	51.97
Lao Peoples Democratic Republic	31.57	14.15	61.95
Lesotho	35.4	11.01	66.57
Liberia	35.4	11.77	58.11
Macedonia	18.08	13.35	54.84
Madagascar	34.35	11.01	54.84
Malawi	37.68	12.95	66.57
Mali	43.46	11.77	79.57
Marshall Islands	31.57	13.35	72.25
Mauritania	36.5	14.15	79.57
Micronesia	31.57	13.75	58.11
Republic of Moldova	15.84	11.77	54.84
Montenegro	33.38	11.77	61.95
Morocco	29.15	13.35	61.95
Mozambique	38.96	11.77	61.95
Myanmar	19.05	12.95	66.57
Namibia	41.81	11.01	61.59
Nepal	28.4	11.01	61.95
Nicaragua	28.4	12.95	61.95
Niger	47.27	11.39	61.95
Nigeria	45.26	11.39	72.25
Pakistan	33.38	12.15	61.95
West Bank and Gaza Strip	33.38	12.15	72.25
Papua New Guinea	34.35	13.35	89.38
Paraguay	30.73	14.15	58.11
Peru	31.57	12.55	54.84
Philippines	30.73	12.15	61.59
Rwanda	34.35	11.01	66.57
Samoa	33.38	11.39	61.95
Sao Tome and Principe	34.35	11.77	89.38
Senegal	36.5	14.57	61.95
Serbia	18.56	11.39	58.11
Sierra Leone	38.96	12.55	61.95
Solomon Islands	34.35	14.57	58.11
Somalia	45.26	12.15	58.11
South Africa	38.96	13.35	89.38
South Sudan	38.96	11.77	66.57
Sri Lanka	19.53	12.95	72.25
Sudan	36.5	13.35	54.84
Swaziland	38.96	13.35	89.38
Syrian	29.15	11.77	58.11
Tajikistan	33.38	11.01	79.57
Tanzania	37.68	14.15	61.95
Thailand	19.05	11.39	57.01
Timor Leste	32.45	12.15	72.25
Togo	36.5	13.75	54.84
Tonga	33.38	13.35	61.95
Tunisia	20.02	12.15	58.11
Turkmenistan	38.96	13.75	79.57
Tuvalu	32.45	11.01	58.11
Uganda	40.32	13.75	61.95
Ukraine	25.84	13.35	72.25
Uzbekistan	29.91	13.75	66.57
Vanuatu	35.4	14.15	79.57
Venezuela	43.46	11.01	58.11
Vietnam	25.63	14.15	66.57
Yemen	34.35	12.15	61.95
Zambia	40.32	14.57	72.25
Zimbabwe	36.5	12.15	58.11

### Sheet: crude_birth_and_death_rate
Country	Avg birth rate (2006 to 2024)	Avg birth rate (2025 to 2034)	Avg death rate (2006 to 2024)	Avg death rate (2025 to 2034)
Afghanistan	38.1	30.7	14	10.7
Albania	12.4	10.5	6.4	7.8
Algeria	22	14.8	4.3	4.6
Angola	44.8	39.3	9.9	6.6
Armenia	13.1	9.5	9.3	10
Azerbaijan	16	11.8	7.1	7.2
Bangladesh	19.4	16	5.4	5.8
Belarus	10.3	8.3	13.5	12.7
Belize	24.6	19.2	4.3	3.8
Benin	42.3	38	9.4	6.7
Bhutan	18.1	13.9	6.7	5.7
Bolivia	23	15.7	6.2	6.4
Bosnia and Herzegovina	8.7	7.6	9.7	10.9
Burkina Faso	39.2	28.2	9.6	6.5
Burundi	38.6	33	7.4	5.3
Cabo Verde	20.4	16.1	6.2	5.8
Cambodia	23.7	16.2	6.1	5.6
Cameroon	37.5	32.5	9.6	6.5
Central African Republic	35.3	29.6	13.9	10.3
Chad	45.1	36.7	11.6	7.9
China	11.4	8.7	7.1	8.3
Colombia	16.4	13.9	5.9	7.1
Comoros	28.8	20.3	7.5	6.3
Congo	36	30.4	9.9	7.5
Democratic Republic of the Congo	43.2	37.2	9.8	6.7
Cote dIvoire	32.5	25.4	9.5	6.7
Cuba	10.7	9.3	8.4	10
Djibouti	24.2	20	7.8	6.8
Ecuador	18.7	14.6	5.1	5.4
Egypt	27.2	17.2	4.7	4.5
El Salvador	19	14.9	5.9	6.2
Eritrea	31.3	24.5	7.5	6.1
Ethiopia	33.7	27	7.2	5.1
Fiji	19.5	14.7	6.1	7
Gambia	34.2	24.1	6.7	5.3
Georgia	12.3	9.9	10.5	10.6
Ghana	31.8	25.5	7.6	5.4
Guatemala	26.1	19.5	5.2	4.9
Guinea	36.7	34.1	9.8	7.1
Guinea Bissau	38.2	34.7	9.7	6.3
Guyana	17.1	16.2	6.6	7.3
Haiti	24.2	19	9.4	6.9
Honduras	22	16.2	4.8	4.8
India	18.9	14.9	7.7	7.7
Indonesia	18.1	13.9	6.7	7
Iran	17.4	12.5	5.3	5.6
Iraq	29.3	21.8	4.7	3.9
Jamaica	17.3	14.7	7.4	7.7
Jordan	25	20.7	3.6	3.6
Kenya	31.3	23.9	6.2	4.7
Kiribati	21.9	18.3	7.3	6.9
Democratic Peoples Republic of Korea	14.5	12.6	9.2	9.8
Kosovo	17	13.4	7.2	7
Kyrgyzstan	22.3	17.2	6.7	6
Lao Peoples Democratic Republic	24.7	17.4	7	6
Lesotho	26.4	22.2	14.1	10.2
Liberia	39.1	33.9	8.4	5.6
Macedonia	10.9	9.5	9.5	9.9
Madagascar	32.3	24.8	6.8	5.6
Malawi	34.3	23.8	5.9	4.2
Mali	44.6	37	10.5	7.1
Marshall Islands	26.3	19.7	4.4	4.6
Mauritania	31.3	25	8.4	6.8
Micronesia	20.8	16.5	4.3	4.3
Republic of Moldova	11.5	9.1	12.7	13
Montenegro	12	10.2	9.9	10.7
Morocco	19.7	15.6	6.7	6.9
Mozambique	41.2	35.2	13	8.2
Myanmar	18.9	14.5	7.9	7.4
Namibia	28.3	22.6	8.5	5.8
Nepal	21	15.5	6	5.7
Nicaragua	18.5	14.5	5.1	5.4
Niger	49.9	44.5	12	8.3
Nigeria	37.1	32.5	10.8	7.5
Pakistan	29.9	23.2	6.9	5.6
West Bank and Gaza Strip	30.3	22.8	3.5	3.1
Papua New Guinea	31.4	25.6	6	5.2
Paraguay	17.2	14.3	4.7	5.2
Peru	19.8	15.4	6.8	6.8
Philippines	24.1	20.8	5.8	6.5
Rwanda	32.3	22.4	7	5.5
Samoa	21.7	17.5	5.4	5.5
Sao Tome and Principe	34.4	23.5	7.5	5.5
Senegal	36.1	26.9	6.1	4.6
Serbia	9.2	8.5	14.9	14.3
Sierra Leone	36.9	27.4	12.2	8.2
Solomon Islands	26.1	20.2	4.1	4
Somalia	40.8	34.5	13.5	10.3
South Africa	20.4	16.4	10.8	9.3
South Sudan	39.5	33.3	13.3	7.8
Sri Lanka	16	12.8	6.2	7
Sudan	36	31.1	7.4	5.6
Swaziland	27.7	20.2	12.2	8.6
Syrian	26.1	19.7	5.3	4
Tajikistan	24.1	18.2	6.3	5.7
Tanzania	36.6	30.6	6.9	4.6
Thailand	11.3	9.3	7.3	8.7
Timor Leste	33.8	26.3	6.2	5.2
Togo	35.2	28.9	6.5	4.7
Tonga	23.5	18.2	4.9	5.1
Tunisia	17.7	11.8	6.3	6.8
Turkmenistan	18.8	15	6.1	6.2
Tuvalu	23.1	20	8.8	7.8
Uganda	44.1	35.9	7.1	4.1
Ukraine	10.2	8.5	14.7	13.6
Uzbekistan	16.8	12.9	5.3	5.7
Vanuatu	25.4	19.2	4.2	4.1
Venezuela	19.6	15.4	6	6.7
Vietnam	17.4	13.4	5.6	6.1
Yemen	30.4	21.2	6.6	5.3
Zambia	38.3	31.8	7.8	5.4
Zimbabwe	34.4	30.2	11.1	7.3

### Sheet: population_in_1980
country	population (1980)
Afghanistan	15044289
Albania	2671412
Algeria	18806061
Angola	8135653
Armenia	3133972
Azerbaijan	6198261
Bangladesh	81154062
Belarus	9643706
Belize	144416
Benin	3510051
Bhutan	461027
Bolivia	5441298
Bosnia and Herzegovina	4092000
Burkina Faso	6318189
Burundi	4287693
Cabo Verde	296446
Cambodia	6946804
Cameroon	8712758
Central African Republic	2347881
Chad	4650816
China	987821582
Colombia	27020987
Comoros	339757
Congo	1675112
Democratic Republic of the Congo	29010855
Cote dIvoire	8282526
Cuba	9647550
Djibouti	324861
Ecuador	7920499
Egypt	42634215
El Salvador	4570410
Eritrea	2568741
Ethiopia	36036457
Fiji	634506
Gambia	652459
Georgia	5045697
Ghana	10798326
Guatemala	6649593
Guinea	4309756
Guinea Bissau	788956
Guyana	759352
Haiti	5483380
Honduras	3403436
India	684887703
Indonesia	150321499
Iran	39708745
Iraq	13232839
Jamaica	2228803
Jordan	2189677
Kenya	16330821
Kiribati	57536
Democratic Peoples Republic of Korea	17390464
Kosovo	1521405
Kyrgyzstan	3631124
Lao Peoples Democratic Republic	3293159
Lesotho	1362309
Liberia	1857513
Macedonia	1792000
Madagascar	8684399
Malawi	6132597
Mali	6866766
Marshall Islands	30681
Mauritania	1544909
Micronesia	77080
Republic of Moldova	3996278
Montenegro	560000
Morocco	19611337
Mozambique	12102619
Myanmar	33336420
Namibia	1058021
Nepal	14612664
Nicaragua	2803030
Niger	6093085
Nigeria	75104241
Pakistan	85219117
West Bank and Gaza Strip	1359580
Papua New Guinea	3019332
Paraguay	3171603
Peru	17295298
Philippines	48289222
Rwanda	5137743
Samoa	159042
Sao Tome and Principe	94071
Senegal	5611269
Serbia	7587622
Sierra Leone	3376787
Solomon Islands	230737
Somalia	5793555
South Africa	29251588
South Sudan	4667030
Sri Lanka	15055970
Sudan	14783745
Swaziland	611454
Syrian	8739849
Tajikistan	3966425
Tanzania	18654562
Thailand	47025764
Timor Leste	557162
Togo	2625511
Tonga	91807
Tunisia	6443183
Turkmenistan	2875133
Tuvalu	7455
Uganda	12106227
Ukraine	50046649
Uzbekistan	15993783
Vanuatu	116791
Venezuela	14767890
Vietnam	53715202
Yemen	9132545
Zambia	5540358
Zimbabwe	7169968

### Sheet: vaccine_coverage
Country	Vaccine intro year	Avg coverage (2006 to 2024)	Rotavirus or DPT3 coverage 2024	Years since vaccine Introduction
Afghanistan	2018	51.7143	56	7
Albania	2019	97.6	98	6
Algeria	NA	NA	92	NA
Angola	2014	46.3636	36	11
Armenia	2012	87.75	94	13
Azerbaijan	NA	NA	51	NA
Bangladesh	NA	NA	97	NA
Belarus	NA	NA	98	NA
Belize	NA	NA	88	NA
Benin	2019	67	64	6
Bhutan	NA	NA	98	NA
Bolivia	2008	78.7059	62	17
Bosnia and Herzegovina	NA	NA	79	NA
Burkina Faso	2013	82.1667	87	12
Burundi	2013	92.3636	89	12
Cabo Verde	NA	NA	93	NA
Cambodia	NA	NA	83	NA
Cameroon	2014	67.1818	73	11
Central African Republic	NA	NA	42	NA
Chad	NA	NA	68	NA
China	NA	NA	97	NA
Colombia	2009	84.875	86	16
Comoros	NA	NA	75	NA
Congo	2014	58.3636	58	11
Democratic Republic of the Congo	2019	42.8333	63	6
Cote dIvoire	2017	63.125	75	8
Cuba	NA	NA	99	NA
Djibouti	2014	77.6	84	11
Ecuador	2007	81.1765	73	18
Egypt	NA	NA	97	NA
El Salvador	2006	87.2632	97	19
Eritrea	2014	89.5455	96	11
Ethiopia	2013	63.9091	73	12
Fiji	2012	94.0833	94	13
Gambia	2013	81.3333	80	12
Georgia	2013	72	74	12
Ghana	2012	86.5385	82	13
Guatemala	2010	79.1333	80	15
Guinea	NA	NA	63	NA
Guinea Bissau	2015	75.7778	70	10
Guyana	2010	90.4667	94	15
Haiti	2014	46.3636	49	11
Honduras	2009	89.25	75	16
India	2019	60.4444	92	6
Indonesia	2023	41	71	2
Iran	2024	NA	98	1
Iraq	2012	43.6154	64	13
Jamaica	NA	NA	99	NA
Jordan	2015	90	93	10
Kenya	2014	70.0909	82	11
Kiribati	2015	86.3	90	10
Democratic Peoples Republic of Korea	NA	NA	99	NA
Kosovo	2023	85	85	2
Kyrgyzstan	2019	80	85	6
Lao Peoples Democratic Republic	NA	NA	67	NA
Lesotho	2017	83	72	8
Liberia	2016	67.5556	82	9
Macedonia	2020	66.4	71	5
Madagascar	2014	62.0909	60	11
Malawi	2012	84.2308	89	13
Mali	2014	63.5455	75	11
Marshall Islands	2009	48.0625	44	16
Mauritania	2014	70	86	11
Micronesia	2008	41.2	29	17
Republic of Moldova	2012	60.7692	64	13
Montenegro	NA	NA	81	NA
Morocco	2010	87.1333	92	15
Mozambique	2015	59	60	10
Myanmar	2020	54	67	5
Namibia	2014	77.7	75	11
Nepal	2020	87.25	96	5
Nicaragua	2006	93.8421	94	19
Niger	2014	74.8182	90	11
Nigeria	2022	42.6667	57	3
Pakistan	2018	74.375	90	7
West Bank and Gaza Strip	2016	92.75	83	9
Papua New Guinea	NA	NA	42	NA
Paraguay	2010	82.4667	80	15
Peru	2008	77.7647	82	17
Philippines	NA	NA	71	NA
Rwanda	2012	92.7692	98	13
Samoa	2021	66.75	83	4
Sao Tome and Principe	2016	77	87	9
Senegal	2014	85.9	91	11
Serbia	NA	NA	95	NA
Sierra Leone	2014	85.2727	88	11
Solomon Islands	2020	71.2	79	5
Somalia	2025	NA	70	0
South Africa	2008	74.0625	73	17
South Sudan	2025	NA	73	0
Sri Lanka	NA	NA	97	NA
Sudan	2011	74.0714	37	14
Swaziland	2015	79	99	10
Syrian	NA	NA	73	NA
Tajikistan	2015	95.6	98	10
Tanzania	2013	86.3333	81	12
Thailand	2020	76	75	5
Timor Leste	2019	76	76	6
Togo	2014	78.9091	91	11
Tonga	2021	99	99	4
Tunisia	NA	NA	97	NA
Turkmenistan	2019	81.8333	98	6
Tuvalu	2021	84	94	4
Uganda	2018	79.1429	86	7
Ukraine	NA	NA	88	NA
Uzbekistan	2014	76.7273	99	11
Vanuatu	2021	58	77	4
Venezuela	NA	NA	62	NA
Vietnam	NA	NA	97	NA
Yemen	2012	51.5385	42	13
Zambia	2012	78.7273	58	13
Zimbabwe	2014	78.9091	85	11

### Sheet: vaccine_schedules
Country	Vaccine type	Dosing Schedule	Dose1 (months)	Dose2 (months)	Dose3 (months)
Afghanistan	Rotarix	2+0	3	4	0
Albania	RotaTeq	3+0	3	5	7
Algeria	novacc	novacc	0	0	0
Angola	Rotarix	2+0	3	5	0
Armenia	Rotarix	2+0	3	5	0
Azerbaijan	novacc	novacc	0	0	0
Bangladesh	novacc	novacc	0	0	0
Belarus	novacc	novacc	0	0	0
Belize	novacc	novacc	0	0	0
Benin	Rotavac	3+0	3	4	5
Bhutan	novacc	novacc	0	0	0
Bolivia	Rotarix	2+0	3	5	0
Bosnia and Herzegovina	novacc	novacc	0	0	0
Burkina Faso	Rotasiil	3+0	3	4	5
Burundi	Rotarix	2+0	3	4	0
Cabo Verde	novacc	novacc	0	0	0
Cambodia	novacc	novacc	0	0	0
Cameroon	Rotavac	2+0	3	4	5
Central African Republic	novacc	novacc	0	0	0
Chad	novacc	novacc	0	0	0
China	novacc	novacc	0	0	0
Colombia	Rotarix	2+0	3	5	0
Comoros	novacc	novacc	0	0	0
Congo	Rotasiil	3+0	3	4	5
Democratic Republic of the Congo	Rotasiil	3+0	3	4	5
Cote dIvoire	Rotarix	2+0	3	4	0
Cuba	novacc	novacc	0	0	0
Djibouti	Rotarix	2+0	3	4	0
Ecuador	Rotarix	2+0	3	5	0
Egypt	novacc	novacc	0	0	0
El Salvador	Rotarix	2+0	3	5	0
Eritrea	Rotarix	2+0	3	4	0
Ethiopia	Rotarix	2+0	3	4	0
Fiji	Rotarix	2+0	3	5	0
Gambia	Rotavac	3+0	3	4	5
Georgia	Rotarix	2+0	3	4	0
Ghana	Rotavac	3+0	3	4	5
Guatemala	Rotarix	2+0	3	5	0
Guinea	novacc	novacc	0	0	0
Guinea Bissau	Rotarix	2+0	3	4	0
Guyana	Rotarix	2+0	3	5	0
Haiti	Rotarix	2+0	3	4	0
Honduras	Rotarix	2+0	3	5	0
India	Mixed	3+0	3	4	5
Indonesia	Rotavac	3+0	3	4	5
Iran	Rotasiil	3+0	3	5	7
Iraq	Rotarix	2+0	3	5	0
Jamaica	novacc	novacc	0	0	0
Jordan	RotaTeq	3+0	4	5	6
Kenya	Rotavac	3+0	3	4	5
Kiribati	Rotarix	2+0	3	4	0
Democratic Peoples Republic of Korea	novacc	novacc	0	0	0
Kosovo	Rotarix	2+0	3	5	0
Kyrgyzstan	Rotasiil	3+0	3	5	6
Lao Peoples Democratic Republic	novacc	novacc	0	0	0
Lesotho	Rotarix	2+0	3	4	0
Liberia	Rotarix	2+0	3	4	0
Macedonia	RotaTeq	3+0	3	5	7
Madagascar	Rotarix	2+0	3	4	0
Malawi	Rotarix	2+0	3	4	0
Mali	Rotasiil	3+0	3	4	5
Marshall Islands	RotaTeq	3+1	3	5	7
Mauritania	Rotarix	2+0	3	4	0
Micronesia	RotaTeq	3+0	3	5	7
Republic of Moldova	Rotarix	2+0	3	5	0
Montenegro	novacc	novacc	0	0	0
Morocco	Rotasiil	3+0	3	4	5
Mozambique	Rotarix	2+0	3	4	0
Myanmar	Rotarix	2+0	3	5	0
Namibia	Rotarix	2+0	3	4	5
Nepal	Rotarix	2+0	3	4	0
Nicaragua	Rotarix	2+0	3	5	0
Niger	Rotarix	2+0	3	4	0
Nigeria	Rotavac	3+0	3	4	5
Pakistan	Rotarix	2+0	3	4	0
West Bank and Gaza Strip	Rotavac	2+0	3	4	5
Papua New Guinea	novacc	novacc	0	0	0
Paraguay	Rotarix	2+0	3	5	0
Peru	Rotarix	2+0	3	5	0
Philippines	novacc	novacc	0	0	0
Rwanda	Rotarix	2+0	3	4	0
Samoa	Rotarix	2+0	3	4	0
Sao Tome and Principe	Rotavac	3+0	3	4	5
Senegal	Rotavac	2+0	3	4	5
Serbia	novacc	novacc	0	0	0
Sierra Leone	Rotarix	2+0	3	4	0
Solomon Islands	Rotarix	2+0	3	4	0
Somalia	Rotasiil	novacc	3	4	5
South Africa	Rotarix	2+0	3	5	0
South Sudan	Rotarix	novacc	3	4	0
Sri Lanka	novacc	novacc	0	0	0
Sudan	Rotasiil	2+0	3	4	5
Eswatini	Rotarix	2+0	3	4	0
Syrian	novacc	novacc	0	0	0
Tajikistan	Rotarix	2+0	3	4	0
Tanzania	Rotavac	2+0	3	4	5
Thailand	RotaTeq	3+0	3	5	7
Timor Leste	Rotavac	3+0	3	4	5
Togo	Rotarix	2+0	3	4	0
Tonga	Rotarix	2+0	3	4	0
Tunisia	novacc	novacc	0	0	0
Turkmenistan	RotaTeq	3+0	3	4	5
Tuvalu	Rotarix	2+0	3	5	0
Uganda	Rotarix	2+0	3	4	5
Ukraine	novacc	novacc	0	0	0
Uzbekistan	Mixed	3+0	3	4	5
Vanuatu	Rotarix	2+0	3	4	0
Venezuela	novacc	novacc	0	0	0
Vietnam	novacc	novacc	0	0	0
Yemen	Rotarix	2+0	3	4	0
Zambia	Rotavac	3+0	3	4	5
Zimbabwe	Rotarix	2+0	3	4	0
