## Supplementary material for "Quantifying and identifying strategies to improve rotavirus vaccine impact in low- and middle-income countries": S2 Appendix.xlsx

### Sheet: Any RVGE incidence per 1000
Country	No-vaccination	Vaccination
Afghanistan	288.0 (232.6; 347.8)	236.5 (189.5; 287.9)
Albania	82.9 (80.6; 99.0)	20.6 (19.2; 23.8)
Algeria	231.0 (172.4; 289.1)	231.0 (172.4; 289.1)
Angola	417.7 (337.2; 454.1)	364.2 (293.7; 399.4)
Armenia	86.3 (84.5; 89.4)	45.8 (43.8; 48.3)
Azerbaijan	100.5 (95.0; 165.2)	100.5 (95.0; 165.2)
Bangladesh	162.5 (117.3; 248.6)	162.5 (117.3; 248.6)
Belarus	73.8 (70.4; 125.4)	73.8 (70.4; 125.4)
Belize	200.5 (147.9; 289.8)	200.5 (147.9; 289.8)
Benin	305.3 (232.7; 402.8)	182.2 (126.0; 259.1)
Bhutan	114.4 (107.5; 166.1)	114.4 (107.5; 166.1)
Bolivia	206.3 (152.1; 260.5)	121.5 (78.8; 169.1)
Bosnia and Herzegovina	71.0 (68.1; 118.5)	71.0 (68.1; 118.5)
Burkina Faso	304.7 (239.2; 377.1)	130.6 (88.3; 177.6)
Burundi	317.3 (242.1; 397.0)	198.7 (139.0; 261.3)
Cabo Verde	177.5 (140.4; 250.2)	177.5 (140.4; 250.2)
Cambodia	192.6 (150.6; 269.9)	192.6 (150.6; 269.9)
Cameroon	312.5 (256.3; 355.7)	227.1 (182.7; 260.7)
Central African Republic	313.8 (252.9; 370.3)	313.8 (252.9; 370.3)
Chad	398.1 (317.7; 434.9)	398.1 (317.7; 434.9)
China	80.7 (77.2; 138.2)	80.7 (77.2; 138.2)
Colombia	124.4 (102.7; 189.6)	71.3 (56.3; 123.0)
Comoros	249.9 (184.8; 336.0)	249.9 (184.8; 336.0)
Congo	281.1 (217.1; 361.4)	205.5 (148.6; 272.8)
Democratic Republic of the Congo	345.2 (269.9; 398.7)	260.4 (198.5; 310.6)
Cote dIvoire	276.9 (209.8; 372.9)	216.7 (156.1; 298.5)
Cuba	74.2 (71.4; 115.5)	74.2 (71.4; 115.5)
Djibouti	170.8 (138.9; 275.7)	113.0 (85.3; 203.0)
Ecuador	170.6 (124.4; 272.2)	93.1 (61.6; 176.4)
Egypt	246.6 (196.2; 300.5)	246.6 (196.2; 300.5)
El Salvador	113.7 (109.3; 161.1)	62.4 (58.5; 95.8)
Eritrea	255.3 (192.4; 324.1)	133.7 (87.0; 185.9)
Ethiopia	272.1 (216.0; 327.9)	219.6 (170.7; 268.1)
Fiji	198.9 (134.5; 279.8)	84.7 (45.5; 145.2)
Gambia	387.7 (288.0; 502.3)	244.6 (163.1; 336.0)
Georgia	87.3 (80.6; 167.9)	48.3 (43.4; 103.0)
Ghana	260.3 (207.7; 310.9)	110.1 (76.2; 147.7)
Guatemala	226.8 (173.1; 293.0)	148.1 (102.4; 201.2)
Guinea	315.2 (256.5; 367.7)	315.2 (256.5; 367.7)
Guinea Bissau	294.1 (223.3; 384.2)	215.3 (156.5; 294.7)
Guyana	195.2 (149.8; 248.0)	98.6 (66.1; 142.9)
Haiti	212.8 (161.1; 264.9)	179.5 (131.2; 226.9)
Honduras	200.6 (153.6; 252.0)	118.2 (78.7; 160.0)
India	159.3 (119.4; 228.4)	67.7 (46.1; 118.5)
Indonesia	172.3 (121.8; 235.1)	136.9 (100.0; 187.0)
Iran	111.2 (100.1; 182.3)	111.2 (100.1; 182.3)
Iraq	277.7 (219.8; 327.0)	227.5 (179.7; 271.6)
Jamaica	117.0 (114.4; 126.6)	117.0 (114.4; 126.6)
Jordan	222.1 (167.9; 274.8)	84.6 (50.0; 136.2)
Kenya	263.6 (215.1; 300.3)	136.2 (100.4; 166.9)
Kiribati	218.7 (160.9; 279.8)	113.4 (70.0; 166.4)
Democratic Peoples Republic of Korea	92.0 (88.0; 136.8)	92.0 (88.0; 136.8)
Kosovo	101.7 (97.3; 155.9)	92.7 (88.3; 138.9)
Kyrgyzstan	208.5 (166.1; 255.7)	108.1 (78.6; 147.9)
Lao Peoples Democratic Republic	220.7 (173.4; 276.4)	220.7 (173.4; 276.4)
Lesotho	234.2 (172.0; 302.8)	160.2 (105.8; 225.9)
Liberia	287.3 (229.6; 350.8)	208.4 (158.1; 254.7)
Macedonia	83.6 (81.9; 88.2)	36.5 (35.2; 39.1)
Madagascar	263.6 (204.3; 318.4)	208.2 (157.8; 255.5)
Malawi	280.1 (212.4; 352.2)	200.6 (146.7; 259.8)
Mali	346.7 (256.6; 429.5)	253.2 (181.2; 327.5)
Marshall Islands	209.3 (159.4; 285.5)	157.9 (114.4; 226.0)
Mauritania	242.6 (187.0; 335.5)	174.2 (124.7; 252.7)
Micronesia	205.1 (164.1; 262.8)	161.3 (124.4; 211.6)
Republic of Moldova	77.7 (76.2; 79.9)	54.1 (52.6; 56.1)
Montenegro	190.8 (135.8; 241.2)	190.8 (135.8; 241.2)
Morocco	182.2 (138.1; 245.6)	36.7 (22.4; 72.4)
Mozambique	309.3 (244.1; 377.6)	228.9 (178.1; 283.3)
Myanmar	134.7 (132.0; 142.3)	99.5 (95.7; 106.8)
Namibia	292.5 (230.2; 346.0)	139.0 (93.2; 180.3)
Nepal	173.9 (118.5; 240.9)	80.5 (44.9; 128.4)
Nicaragua	179.0 (133.1; 240.4)	96.3 (64.6; 147.1)
Niger	406.7 (324.6; 443.0)	295.6 (227.2; 330.5)
Nigeria	332.2 (247.9; 404.5)	257.0 (181.6; 321.3)
Pakistan	240.1 (185.1; 301.4)	144.7 (100.6; 194.6)
West Bank and Gaza Strip	202.4 (152.3; 272.6)	57.1 (31.4; 111.4)
Papua New Guinea	219.7 (166.5; 336.5)	219.7 (166.5; 336.5)
Paraguay	197.9 (145.5; 246.5)	117.7 (79.8; 162.0)
Peru	210.6 (166.6; 254.3)	151.6 (112.7; 193.0)
Philippines	219.4 (162.8; 281.0)	219.4 (162.8; 281.0)
Rwanda	245.8 (188.7; 321.6)	148.9 (99.4; 204.2)
Samoa	214.7 (158.9; 268.6)	122.3 (78.2; 170.0)
Sao Tome and Principe	222.3 (159.7; 331.7)	83.5 (45.1; 163.8)
Senegal	277.8 (222.2; 342.5)	159.5 (116.0; 204.4)
Serbia	67.8 (65.3; 100.2)	67.8 (65.3; 100.2)
Sierra Leone	290.0 (228.9; 353.8)	194.9 (148.0; 244.1)
Solomon Islands	229.3 (183.9; 285.9)	150.7 (113.0; 200.3)
Somalia	374.5 (299.3; 410.8)	374.5 (299.3; 410.8)
South Africa	229.3 (162.3; 329.2)	154.5 (99.2; 232.7)
South Sudan	310.6 (238.5; 388.2)	310.6 (238.5; 388.2)
Sri Lanka	106.5 (104.3; 111.0)	106.5 (104.3; 111.0)
Sudan	286.9 (230.6; 343.1)	145.3 (102.8; 184.8)
Eswatini	161.5 (121.0; 226.6)	113.9 (78.7; 170.6)
Syrian	220.0 (166.7; 272.5)	220.0 (166.7; 272.5)
Tajikistan	207.9 (142.6; 294.1)	106.0 (59.4; 184.3)
Tanzania	293.5 (229.4; 357.3)	171.9 (127.6; 215.3)
Thailand	73.5 (69.5; 109.4)	37.2 (34.7; 52.6)
Timor Leste	235.3 (176.1; 322.7)	141.2 (95.5; 215.0)
Togo	281.0 (231.4; 332.4)	187.4 (148.0; 227.8)
Tonga	216.5 (165.6; 270.3)	136.8 (102.9; 190.1)
Tunisia	111.7 (106.4; 162.9)	111.7 (106.4; 162.9)
Turkmenistan	221.0 (165.4; 295.9)	52.6 (25.7; 105.4)
Tuvalu	224.4 (174.3; 279.6)	133.7 (90.2; 180.1)
Uganda	329.3 (260.9; 390.2)	226.9 (171.2; 280.8)
Ukraine	99.7 (83.7; 172.4)	99.7 (83.7; 172.4)
Uzbekistan	167.7 (126.1; 232.4)	104.6 (74.4; 162.1)
Vanuatu	216.2 (156.4; 298.2)	159.9 (107.4; 235.9)
Venezuela	282.3 (218.1; 326.1)	282.3 (218.1; 326.1)
Vietnam	135.8 (121.0; 208.8)	135.8 (121.0; 208.8)
Yemen	250.9 (193.2; 312.5)	196.3 (144.6; 245.1)
Zambia	303.6 (236.3; 384.1)	212.2 (158.5; 272.1)
Zimbabwe	288.5 (232.2; 344.3)	178.2 (136.6; 216.4)

### Sheet: Any RVGE percent change
Country	Percent change
Afghanistan	17.8 (16.4; 19.4)
Albania	75.4 (74.0; 76.7)
Algeria	0.0 (0.0; 0.0)
Angola	12.8 (11.7; 14.1)
Armenia	46.8 (44.5; 48.5)
Azerbaijan	0.0 (0.0; 0.0)
Bangladesh	0.0 (0.0; 0.0)
Belarus	0.0 (0.0; 0.0)
Belize	0.0 (0.0; 0.0)
Benin	40.5 (34.5; 46.2)
Bhutan	0.0 (0.0; 0.0)
Bolivia	41.0 (36.5; 46.9)
Bosnia and Herzegovina	0.0 (0.0; 0.0)
Burkina Faso	56.6 (51.7; 63.5)
Burundi	37.2 (32.6; 43.2)
Cabo Verde	0.0 (0.0; 0.0)
Cambodia	0.0 (0.0; 0.0)
Cameroon	27.7 (25.2; 30.2)
Central African Republic	0.0 (0.0; 0.0)
Chad	0.0 (0.0; 0.0)
China	0.0 (0.0; 0.0)
Colombia	42.2 (35.6; 45.2)
Comoros	0.0 (0.0; 0.0)
Congo	27.0 (22.9; 31.4)
Democratic Republic of the Congo	24.0 (21.3; 27.0)
Cote dIvoire	22.1 (18.9; 25.7)
Cuba	0.0 (0.0; 0.0)
Djibouti	33.8 (25.0; 39.0)
Ecuador	45.3 (35.3; 50.2)
Egypt	0.0 (0.0; 0.0)
El Salvador	44.6 (40.0; 46.9)
Eritrea	47.9 (41.3; 55.2)
Ethiopia	19.6 (17.5; 22.4)
Fiji	57.4 (48.3; 64.8)
Gambia	37.3 (32.3; 43.7)
Georgia	44.3 (38.4; 46.4)
Ghana	57.8 (52.3; 63.8)
Guatemala	35.1 (30.7; 40.4)
Guinea	0.0 (0.0; 0.0)
Guinea Bissau	26.9 (22.4; 31.2)
Guyana	49.1 (42.7; 55.4)
Haiti	16.2 (14.3; 18.8)
Honduras	41.3 (35.7; 47.6)
India	57.2 (48.4; 61.5)
Indonesia	18.5 (16.3; 20.5)
Iran	0.0 (0.0; 0.0)
Iraq	18.1 (16.1; 20.0)
Jamaica	0.0 (0.0; 0.0)
Jordan	62.2 (50.2; 70.3)
Kenya	48.2 (44.5; 53.7)
Kiribati	48.2 (40.8; 56.3)
Democratic Peoples Republic of Korea	0.0 (0.0; 0.0)
Kosovo	9.3 (8.7; 9.9)
Kyrgyzstan	48.1 (42.3; 52.9)
Lao Peoples Democratic Republic	0.0 (0.0; 0.0)
Lesotho	31.1 (25.8; 37.8)
Liberia	28.5 (25.6; 32.3)
Macedonia	56.2 (55.1; 57.1)
Madagascar	21.0 (19.0; 23.5)
Malawi	28.7 (25.8; 32.0)
Mali	26.5 (23.0; 30.3)
Marshall Islands	24.5 (20.7; 28.3)
Mauritania	28.3 (23.5; 33.6)
Micronesia	21.7 (19.4; 24.1)
Republic of Moldova	30.2 (29.0; 31.2)
Montenegro	0.0 (0.0; 0.0)
Morocco	79.2 (70.2; 85.2)
Mozambique	25.7 (23.3; 28.6)
Myanmar	26.1 (23.9; 27.9)
Namibia	52.4 (47.5; 60.0)
Nepal	54.0 (45.2; 61.8)
Nicaragua	45.3 (38.2; 51.2)
Niger	26.8 (24.9; 30.0)
Nigeria	22.9 (20.0; 27.1)
Pakistan	40.1 (35.4; 46.1)
West Bank and Gaza Strip	72.0 (59.0; 79.2)
Papua New Guinea	0.0 (0.0; 0.0)
Paraguay	40.2 (34.2; 45.6)
Peru	28.2 (24.5; 32.7)
Philippines	0.0 (0.0; 0.0)
Rwanda	40.7 (36.0; 48.1)
Samoa	43.3 (36.9; 51.3)
Sao Tome and Principe	62.2 (50.1; 71.2)
Senegal	43.0 (39.0; 48.0)
Serbia	0.0 (0.0; 0.0)
Sierra Leone	32.6 (28.8; 36.9)
Solomon Islands	35.0 (30.3; 39.0)
Somalia	0.0 (0.0; 0.0)
South Africa	33.2 (29.1; 38.1)
South Sudan	0.0 (0.0; 0.0)
Sri Lanka	0.0 (0.0; 0.0)
Sudan	49.9 (44.6; 56.2)
Eswatini	29.8 (23.9; 34.9)
Syrian	0.0 (0.0; 0.0)
Tajikistan	48.4 (37.5; 57.7)
Tanzania	41.8 (38.3; 45.8)
Thailand	49.5 (47.5; 51.2)
Timor Leste	39.4 (33.0; 45.8)
Togo	33.6 (30.1; 37.7)
Tonga	35.3 (29.4; 38.0)
Tunisia	0.0 (0.0; 0.0)
Turkmenistan	76.3 (64.1; 83.5)
Tuvalu	40.6 (34.6; 48.3)
Uganda	30.9 (27.7; 34.9)
Ukraine	0.0 (0.0; 0.0)
Uzbekistan	37.4 (30.4; 41.2)
Vanuatu	26.3 (20.4; 31.3)
Venezuela	0.0 (0.0; 0.0)
Vietnam	0.0 (0.0; 0.0)
Yemen	22.8 (20.6; 25.6)
Zambia	30.7 (27.7; 33.9)
Zimbabwe	38.8 (35.5; 42.2)

### Sheet: Any RVGE cases
Country	No-vaccination	Vaccination
Afghanistan	39154821.64 (22948251.16; 54729112.48)	36438203.10 (20999552.30; 51309388.71)
Albania	392619.02 (253526.62; 1098309.12)	321331.64 (201115.79; 958111.49)
Algeria	17095737.49 (9472306.65; 26723308.02)	17095737.49 (9472306.65; 26723308.02)
Angola	43452570.11 (21777596.33; 52700906.70)	39903398.94 (19595505.38; 48943922.76)
Armenia	494251.44 (341348.29; 1432326.92)	375315.37 (244633.26; 1229855.54)
Azerbaijan	2197326.70 (1282028.72; 5950982.27)	2197326.70 (1282028.72; 5950982.27)
Bangladesh	55302537.88 (29671946.75; 112799288.34)	55302537.88 (29671946.75; 112799288.34)
Belarus	914857.39 (524642.04; 2503859.17)	914857.39 (524642.04; 2503859.17)
Belize	195141.80 (106191.43; 371428.86)	195141.80 (106191.43; 371428.86)
Benin	12661157.24 (7180199.45; 19705323.10)	11093333.44 (5974620.50; 17848515.74)
Bhutan	246093.30 (167074.65; 503810.55)	246093.30 (167074.65; 503810.55)
Bolivia	5330276.89 (2841110.40; 9009821.33)	3518137.98 (1557071.35; 6457770.15)
Bosnia and Herzegovina	372277.78 (213566.89; 1027613.88)	372277.78 (213566.89; 1027613.88)
Burkina Faso	20871088.63 (11946932.15; 29628022.03)	13834643.12 (6958534.52; 21084041.44)
Burundi	15532024.82 (8766995.21; 22206246.26)	12063317.86 (5942326.27; 18277961.00)
Cabo Verde	256515.18 (157650.13; 487713.89)	256515.18 (157650.13; 487713.89)
Cambodia	7684594.99 (4601591.19; 14172010.50)	7684594.99 (4601591.19; 14172010.50)
Cameroon	24261849.35 (14241589.44; 30735201.11)	20168353.07 (11224733.58; 26111792.49)
Central African Republic	3850710.38 (2086012.89; 5137609.95)	3850710.38 (2086012.89; 5137609.95)
Chad	22413624.87 (12374917.04; 27416107.40)	22413624.87 (12374917.04; 27416107.40)
China	161672554.76 (94946479.76; 422721472.45)	161672554.76 (94946479.76; 422721472.45)
Colombia	9948757.64 (6093392.65; 19329708.41)	6905944.35 (3826352.16; 15151829.54)
Comoros	593872.24 (293296.32; 971052.11)	593872.24 (293296.32; 971052.11)
Congo	4144816.88 (2350186.87; 6302315.74)	3488087.84 (1815824.27; 5543212.14)
Democratic Republic of the Congo	114859804.02 (63307793.89; 150634901.06)	106514481.86 (57474564.94; 141581974.01)
Cote dIvoire	19562241.65 (10477767.40; 30655871.33)	17837206.14 (9212268.32; 28491199.11)
Cuba	1076269.67 (640396.96; 2811211.40)	1076269.67 (640396.96; 2811211.40)
Djibouti	384230.47 (221662.55; 820587.87)	322608.31 (172789.79; 734875.30)
Ecuador	5577827.90 (2954504.07; 12051993.03)	3535546.05 (1510519.21; 9012863.53)
Egypt	51311556.77 (29523500.93; 74319242.04)	51311556.77 (29523500.93; 74319242.04)
El Salvador	1724597.41 (1126780.05; 3967068.83)	1064804.54 (589374.33; 2962308.71)
Eritrea	4684047.05 (2615339.46; 7217403.87)	3553198.63 (1762765.49; 5832692.12)
Ethiopia	83505157.20 (48493889.25; 117643269.94)	73701602.40 (40862343.28; 105645422.69)
Fiji	351389.63 (167513.98; 631998.22)	240915.06 (99260.95; 474916.48)
Gambia	1805356.58 (921113.10; 2751951.71)	1425870.04 (648967.54; 2298074.49)
Georgia	879892.59 (451969.15; 2612164.86)	681659.16 (318223.21; 2256618.16)
Ghana	21168726.47 (12474303.05; 30210738.00)	12562758.42 (5960418.69; 19519003.71)
Guatemala	9311546.66 (4880866.69; 15041310.33)	6819540.46 (3174105.22; 11685154.73)
Guinea	10333643.69 (6023396.97; 13763281.87)	10333643.69 (6023396.97; 13763281.87)
Guinea Bissau	1918640.67 (970161.04; 3032671.10)	1671188.86 (789405.07; 2748739.35)
Guyana	287794.20 (155200.27; 449744.78)	191001.26 (88570.07; 326537.88)
Haiti	5579106.83 (3130107.90; 8616080.04)	5100738.14 (2778005.97; 7970047.04)
Honduras	3197947.97 (1759417.51; 5184269.23)	2167549.40 (1001504.43; 3846971.21)
India	417270185.20 (238635282.99; 792759407.52)	353529527.34 (193863297.91; 705675152.20)
Indonesia	85535706.02 (45692037.70; 152711618.54)	84161012.06 (45082540.03; 150973244.31)
Iran	19452244.92 (11753991.77; 44019049.02)	19452244.92 (11753991.77; 44019049.02)
Iraq	26649389.67 (14097011.76; 36922035.83)	23382827.75 (11925294.23; 32821807.10)
Jamaica	591378.04 (421856.62; 1425784.82)	591378.04 (421856.62; 1425784.82)
Jordan	4197530.79 (2290305.50; 6362825.30)	2889659.35 (1345727.26; 4855587.04)
Kenya	36274085.59 (21610465.00; 48588859.98)	27355170.15 (15208769.76; 37944701.76)
Kiribati	53432.31 (28911.65; 87966.50)	42138.33 (20538.01; 73529.62)
Democratic Peoples Republic of Korea	3919640.32 (2410007.93; 10420903.04)	3919640.32 (2410007.93; 10420903.04)
Kosovo	509827.89 (331041.96; 1192619.26)	489904.38 (317776.68; 1155056.67)
Kyrgyzstan	2437912.07 (1442587.32; 3528034.10)	2152090.95 (1223103.79; 3189306.20)
Lao Peoples Democratic Republic	3591343.56 (2198912.12; 5805004.84)	3591343.56 (2198912.12; 5805004.84)
Lesotho	1167074.19 (600577.91; 1871519.43)	1053504.97 (511692.20; 1733698.89)
Liberia	5205791.71 (2945988.26; 7307353.80)	4456659.12 (2409215.56; 6413376.83)
Macedonia	219063.14 (157153.88; 588483.15)	191240.17 (135046.77; 536452.17)
Madagascar	19657753.22 (10779559.29; 27824282.40)	17218427.54 (9113535.82; 24614569.30)
Malawi	18375285.31 (10140136.75; 26905361.02)	15117481.67 (7773092.91; 22882666.61)
Mali	26857402.81 (13792094.08; 39379278.78)	22554082.91 (10697982.15; 34424472.72)
Marshall Islands	40245.20 (23574.91; 70718.35)	32633.24 (17660.59; 60068.31)
Mauritania	3021937.40 (1761486.18; 5166773.19)	2588609.63 (1403893.79; 4618815.63)
Micronesia	33807.75 (20251.52; 52897.14)	27690.30 (15686.68; 44786.87)
Republic of Moldova	290712.44 (210548.47; 892693.30)	242711.21 (171575.44; 799190.32)
Montenegro	112903.40 (49858.28; 180369.69)	112903.40 (49858.28; 180369.69)
Morocco	12767712.69 (7578489.33; 21815245.43)	5873797.22 (2765156.60; 12381614.03)
Mozambique	32431304.62 (17787639.95; 44967048.12)	28142745.12 (14963023.82; 40017119.82)
Myanmar	15353470.74 (10931457.80; 40345723.85)	14508211.73 (10253254.33; 38848996.53)
Namibia	1639898.04 (862208.28; 2231147.98)	1194946.92 (557049.73; 1709871.58)
Nepal	11568107.48 (6251522.87; 20216405.81)	10591934.53 (5620172.08; 18949932.87)
Nicaragua	2007232.22 (1149302.92; 3553557.22)	1166143.73 (517889.34; 2467290.17)
Niger	37753782.02 (19457464.58; 46335693.01)	31752344.51 (15521908.45; 39969133.86)
Nigeria	217212188.37 (109793204.15; 304059735.18)	210922192.42 (104631983.10; 297370188.35)
Pakistan	143708328.33 (82435536.08; 221564738.59)	122578398.12 (66759418.73; 195304027.68)
West Bank and Gaza Strip	2959033.90 (1655559.25; 5026179.53)	2143109.22 (1091162.39; 4033305.20)
Papua New Guinea	5573325.94 (3188319.87; 10601592.48)	5573325.94 (3188319.87; 10601592.48)
Paraguay	2213845.73 (1278117.96; 3487219.34)	1570496.09 (796350.96; 2700285.74)
Peru	10978730.77 (6188825.82; 16554132.73)	8315585.16 (4155745.93; 13358916.06)
Philippines	50410913.25 (28164813.14; 81840956.17)	50410913.25 (28164813.14; 81840956.17)
Rwanda	10285252.55 (5482476.76; 16395031.31)	7636004.09 (3543702.66; 12847941.91)
Samoa	111335.67 (57368.20; 175004.51)	104784.52 (53034.01; 167430.31)
Sao Tome and Principe	159704.04 (85823.72; 294925.18)	124821.06 (61366.31; 251521.44)
Senegal	16109046.59 (9846343.74; 23341845.50)	12329365.88 (6907981.91; 18704279.82)
Serbia	544120.02 (326745.87; 1499907.67)	544120.02 (326745.87; 1499907.67)
Sierra Leone	11203935.70 (6354008.52; 15964058.00)	9007707.13 (4736812.87; 13345638.43)
Solomon Islands	346643.36 (213253.96; 504987.96)	317328.10 (191451.36; 470137.58)
Somalia	16140052.68 (8616759.45; 19788399.17)	16140052.68 (8616759.45; 19788399.17)
South Africa	22676102.07 (11048569.53; 41538631.37)	16611833.97 (7064431.77; 32635792.89)
South Sudan	13874869.46 (7807430.33; 19993556.79)	13874869.46 (7807430.33; 19993556.79)
Sri Lanka	4518233.77 (3108737.60; 12961851.10)	4518233.77 (3108737.60; 12961851.10)
Sudan	32525054.85 (19457407.90; 44052983.35)	21083806.51 (10226351.37; 31456971.22)
Eswatini	587395.83 (314328.29; 1042093.81)	513181.18 (258652.57; 951841.19)
Syrian	8034078.41 (4689507.48; 12821300.25)	8034078.41 (4689507.48; 12821300.25)
Tajikistan	4165810.18 (2080369.59; 7730271.07)	3237394.09 (1407726.34; 6559229.49)
Tanzania	53137416.55 (31494590.79; 75090938.17)	38408664.96 (20736470.80; 57116918.56)
Thailand	7488278.25 (4598304.86; 18786194.21)	6728177.80 (4085892.93; 17314527.79)
Timor Leste	1273667.52 (721712.93; 2161389.06)	1139174.49 (620886.60; 1990934.75)
Togo	6492894.69 (3999748.49; 8817359.26)	5179514.18 (2943682.76; 7313716.07)
Tonga	58497.08 (33825.36; 91440.76)	56130.96 (32301.66; 88566.28)
Tunisia	2171028.95 (1430251.34; 4799504.73)	2171028.95 (1430251.34; 4799504.73)
Turkmenistan	2163075.32 (1101122.49; 3729214.86)	1771423.29 (860621.20; 3226261.66)
Tuvalu	4914.33 (2603.89; 7539.48)	4539.47 (2322.65; 7085.20)
Uganda	48423177.14 (28885615.47; 65814140.12)	42345533.79 (24123838.56; 59093699.80)
Ukraine	5147518.33 (2819023.38; 12519080.52)	5147518.33 (2819023.38; 12519080.52)
Uzbekistan	8516752.89 (4989738.24; 15778578.07)	6906490.36 (3779026.42; 13839397.60)
Vanuatu	160427.05 (89783.06; 284751.39)	154241.67 (85179.75; 277124.46)
Venezuela	11642766.96 (5282227.79; 15386533.41)	11642766.96 (5282227.79; 15386533.41)
Vietnam	26113755.48 (16879891.19; 53364970.14)	26113755.48 (16879891.19; 53364970.14)
Yemen	19882969.89 (11062029.84; 29781283.39)	17067916.81 (9038762.42; 25979409.56)
Zambia	17090199.03 (10006239.79; 25112660.42)	13467099.46 (7273895.54; 20499421.99)
Zimbabwe	9258691.43 (5213427.68; 12973606.59)	7119073.23 (3702540.73; 10297579.78)

### Sheet: Moderate-to-severe RVGE cases
Country	No-vaccination	Vaccination
Afghanistan	4274686 (3412983; 4626919)	3988484 (3179655; 4348321)
Albania	69287 (53479; 112890)	55772 (42368; 95506)
Algeria	2186751 (1744057; 2431628)	2186751 (1744057; 2431628)
Angola	3780950 (3107583; 4062577)	3480056 (2782135; 3741689)
Armenia	83368 (69673; 127146)	59418 (48363; 102395)
Azerbaijan	339738 (263302; 480933)	339738 (263302; 480933)
Bangladesh	7642010 (5717161; 9270791)	7642010 (5717161; 9270791)
Belarus	157559 (113067; 262703)	157559 (113067; 262703)
Belize	24399 (19429; 27977)	24399 (19429; 27977)
Benin	1306853 (1058209; 1424310)	1131561 (906790; 1268021)
Bhutan	40583 (32757; 53130)	40583 (32757; 53130)
Bolivia	697102 (541286; 793163)	447545 (288018; 568402)
Bosnia and Herzegovina	64351 (46046; 108088)	64351 (46046; 108088)
Burkina Faso	2124444 (1731088; 2304436)	1380982 (1075817; 1650466)
Burundi	1547878 (1257428; 1680366)	1147383 (892748; 1335147)
Cabo Verde	34940 (28677; 40325)	34940 (28677; 40325)
Cambodia	1009438 (821535; 1153049)	1009438 (821535; 1153049)
Cameroon	2547297 (2047249; 2743906)	2110114 (1654759; 2340342)
Central African Republic	400773 (315711; 433342)	400773 (315711; 433342)
Chad	2025629 (1688507; 2167139)	2025629 (1688507; 2167139)
China	27515960 (20127767; 42807405)	27515960 (20127767; 42807405)
Colombia	1598478 (1224290; 2052618)	1039546 (722984; 1505823)
Comoros	66853 (53781; 74560)	66853 (53781; 74560)
Congo	442732 (353542; 482567)	360907 (287831; 407994)
Democratic Republic of the Congo	11259063 (9048765; 12130316)	10353398 (8309322; 11256613)
Cote dIvoire	2036743 (1631415; 2237304)	1833507 (1457194; 2043416)
Cuba	187424 (137150; 308187)	187424 (137150; 308187)
Djibouti	48263 (39675; 56278)	38935 (30744; 48916)
Ecuador	721743 (561246; 862767)	421778 (275012; 611099)
Egypt	6286175 (5071590; 6899946)	6286175 (5071590; 6899946)
El Salvador	274403 (222523; 363340)	151267 (107226; 248041)
Eritrea	528580 (433735; 577792)	384657 (294950; 457224)
Ethiopia	9463021 (7621092; 10263859)	8223310 (6576910; 9104508)
Fiji	45076 (33437; 52417)	29586 (19167; 37965)
Gambia	189151 (150437; 206345)	142414 (108701; 165179)
Georgia	132609 (95164; 197440)	97645 (65612; 164614)
Ghana	2504591 (1981839; 2736349)	1434243 (1038862; 1751080)
Guatemala	1154062 (911685; 1286380)	823002 (568356; 991200)
Guinea	1079443 (879832; 1166899)	1079443 (879832; 1166899)
Guinea Bissau	199910 (161782; 219638)	169362 (131994; 192765)
Guyana	38947 (29763; 44429)	24116 (16127; 30549)
Haiti	720798 (566918; 804713)	655410 (511382; 744092)
Honduras	424480 (332638; 480267)	271672 (178442; 347108)
India	59127322 (46178074; 70218775)	48941141 (37189066; 60021694)
Indonesia	11829693 (8965795; 13824893)	11610668 (8820152; 13589230)
Iran	3085247 (2384631; 4153828)	3085247 (2384631; 4153828)
Iraq	2933000 (2309725; 3195309)	2596507 (2022540; 2884032)
Jamaica	97375 (81539; 128999)	97375 (81539; 128999)
Jordan	536232 (421802; 596870)	350094 (245358; 440804)
Kenya	4118210 (3377286; 4452979)	3034604 (2429535; 3395740)
Kiribati	6685 (5274; 7516)	5068 (3778; 6041)
Democratic Peoples Republic of Korea	648944 (499834; 959306)	648944 (499834; 959306)
Kosovo	82586 (66105; 111377)	79075 (63234; 106876)
Kyrgyzstan	329664 (256934; 366582)	287622 (224264; 325076)
Lao Peoples Democratic Republic	453278 (366061; 502668)	453278 (366061; 502668)
Lesotho	138220 (108171; 154227)	121860 (93107; 139366)
Liberia	569133 (455011; 618450)	485016 (388854; 544730)
Macedonia	40314 (32844; 65223)	34889 (28149; 58581)
Madagascar	2276084 (1814956; 2486630)	1993513 (1582055; 2229089)
Malawi	1933268 (1590875; 2102941)	1574914 (1254153; 1782172)
Mali	2575654 (2093275; 2802080)	2124642 (1675848; 2393859)
Marshall Islands	4987 (4042; 5590)	3970 (3114; 4692)
Mauritania	343059 (283016; 377667)	283991 (229780; 326270)
Micronesia	4492 (3596; 5028)	3691 (2856; 4289)
Republic of Moldova	54030 (44700; 97131)	43877 (35846; 85666)
Montenegro	15986 (10416; 18840)	15986 (10416; 18840)
Morocco	1794649 (1427654; 2071884)	780118 (513807; 1159274)
Mozambique	3355538 (2671201; 3625628)	2912724 (2311865; 3232337)
Myanmar	2518416 (2126729; 3390607)	2367219 (1992442; 3235937)
Namibia	173226 (136556; 187564)	122937 (92673; 140642)
Nepal	1568950 (1204590; 1836564)	1419405 (1082429; 1688444)
Nicaragua	281288 (220511; 327734)	146876 (90451; 205901)
Niger	3378337 (2801649; 3616029)	2784961 (2241774; 3040051)
Nigeria	21001080 (17110938; 22842711)	20246657 (16396001; 22081254)
Pakistan	17182296 (13879264; 18866836)	14412428 (11481150; 16330529)
West Bank and Gaza Strip	349868 (286365; 389264)	239375 (187669; 287696)
Papua New Guinea	657877 (540689; 741961)	657877 (540689; 741961)
Paraguay	305377 (239489; 346701)	205031 (143448; 253174)
Peru	1479947 (1155549; 1658665)	1074174 (750943; 1290351)
Philippines	6534015 (5202239; 7367964)	6534015 (5202239; 7367964)
Rwanda	1175918 (952089; 1298219)	836524 (613871; 997598)
Samoa	14005 (10867; 15721)	13062 (10024; 14811)
Sao Tome and Principe	18015 (14763; 20281)	13446 (10456; 16297)
Senegal	1767573 (1425432; 1910581)	1324914 (1050222; 1502540)
Serbia	97612 (70763; 170521)	97612 (70763; 170521)
Sierra Leone	1199420 (988098; 1299694)	941307 (738909; 1098692)
Solomon Islands	42052 (33897; 46001)	38102 (30316; 42160)
Somalia	1521015 (1255357; 1633363)	1521015 (1255357; 1633363)
South Africa	2661225 (2066114; 3010624)	1931208 (1334137; 2394052)
South Sudan	1445089 (1173810; 1568559)	1445089 (1173810; 1568559)
Sri Lanka	738868 (618433; 1053795)	738868 (618433; 1053795)
Sudan	3571338 (2858861; 3851380)	2223369 (1632110; 2729740)
Eswatini	65601 (53368; 73529)	55174 (43943; 64205)
Syrian	1055733 (854149; 1185682)	1055733 (854149; 1185682)
Tajikistan	513089 (398531; 592729)	371523 (262251; 466914)
Tanzania	5707819 (4669837; 6174645)	4120242 (3229368; 4797810)
Thailand	1319922 (975504; 2104793)	1176946 (863685; 1918048)
Timor Leste	149110 (123243; 166053)	131386 (106537; 149644)
Togo	720801 (588679; 776857)	563671 (447876; 639697)
Tonga	7285 (5885; 8099)	6937 (5600; 7766)
Tunisia	358997 (286825; 484679)	358997 (286825; 484679)
Turkmenistan	264628 (207127; 298107)	211171 (162300; 246426)
Tuvalu	640 (489; 715)	585 (437; 664)
Uganda	4856139 (4011106; 5249199)	4153949 (3401850; 4580152)
Ukraine	836873 (595359; 1205906)	836873 (595359; 1205906)
Uzbekistan	1222749 (966011; 1444382)	955472 (717609; 1198049)
Vanuatu	18814 (14971; 21048)	17929 (14336; 20166)
Venezuela	1290669 (966228; 1413690)	1290669 (966228; 1413690)
Vietnam	3985531 (3245451; 4906104)	3985531 (3245451; 4906104)
Yemen	2262353 (1811903; 2470683)	1948659 (1535818; 2199975)
Zambia	1753957 (1442218; 1911300)	1386166 (1111647; 1595034)
Zimbabwe	1033850 (819717; 1124925)	805452 (631281; 920806)

### Sheet: Moderate-to-severe RVGE deaths
Country	No-vaccination	Vaccination
Afghanistan	116444 (86161; 134949)	106839 (77925; 125209)
Albania	520 (294; 1683)	412 (228; 1402)
Algeria	48821 (38926; 54296)	48821 (38926; 54296)
Angola	84435 (69388; 90728)	77711 (62109; 83560)
Armenia	643 (408; 2050)	439 (263; 1562)
Azerbaijan	3006 (1544; 8006)	3006 (1544; 8006)
Bangladesh	113998 (59655; 200707)	113998 (59655; 200707)
Belarus	1249 (598; 3852)	1249 (598; 3852)
Belize	1111 (709; 1583)	1111 (709; 1583)
Benin	29181 (23631; 31810)	25266 (20245; 28319)
Bhutan	515 (335; 1043)	515 (335; 1043)
Bolivia	31475 (19162; 43345)	18461 (9434; 28492)
Bosnia and Herzegovina	499 (240; 1567)	499 (240; 1567)
Burkina Faso	47438 (38656; 51464)	30835 (24017; 36857)
Burundi	34564 (28080; 37527)	25619 (19931; 29814)
Cabo Verde	780 (640; 900)	780 (640; 900)
Cambodia	6173 (4411; 8342)	6173 (4411; 8342)
Cameroon	56880 (45709; 61277)	47114 (36952; 52262)
Central African Republic	8949 (7051; 9677)	8949 (7051; 9677)
Chad	45235 (37704; 48399)	45235 (37704; 48399)
China	147661 (97195; 293766)	147661 (97195; 293766)
Colombia	63133 (41207; 105519)	38622 (23212; 71880)
Comoros	1493 (1201; 1665)	1493 (1201; 1665)
Congo	9886 (7894; 10777)	8058 (6427; 9112)
Democratic Republic of the Congo	251420 (202056; 270903)	231191 (185504; 251386)
Cote dIvoire	45478 (36429; 49965)	40938 (32526; 45634)
Cuba	6933 (4373; 15678)	6933 (4373; 15678)
Djibouti	1189 (863; 1666)	938 (643; 1419)
Ecuador	31628 (19598; 48792)	17221 (8871; 32541)
Egypt	163349 (114858; 198483)	163349 (114858; 198483)
El Salvador	10759 (7591; 19641)	5534 (3330; 12240)
Eritrea	11802 (9684; 12904)	8588 (6583; 10210)
Ethiopia	211292 (170175; 229216)	183599 (146862; 203312)
Fiji	278 (167; 378)	177 (95; 265)
Gambia	4223 (3359; 4608)	3180 (2426; 3689)
Georgia	1192 (527; 3342)	828 (336; 2603)
Ghana	55921 (44256; 61107)	32021 (23186; 39096)
Guatemala	54026 (32906; 71408)	35744 (19514; 51375)
Guinea	24104 (19648; 26059)	24104 (19648; 26059)
Guinea Bissau	4464 (3613; 4905)	3781 (2946; 4305)
Guyana	1719 (1033; 2323)	997 (534; 1482)
Haiti	33080 (20883; 43545)	29108 (17999; 38881)
Honduras	19026 (11705; 25829)	11195 (5974; 17229)
India	875635 (484300; 1480239)	710303 (385514; 1245011)
Indonesia	180655 (92339; 290261)	176797 (90689; 284318)
Iran	69877 (48412; 117758)	69877 (48412; 117758)
Iraq	79015 (54272; 92606)	67721 (44616; 81177)
Jamaica	3718 (2833; 7010)	3718 (2833; 7010)
Jordan	13616 (9100; 16982)	8793 (5204; 12307)
Kenya	91952 (75383; 99440)	67754 (54228; 75828)
Kiribati	42 (28; 54)	31 (19; 42)
Democratic Peoples Republic of Korea	8000 (4806; 20116)	8000 (4806; 20116)
Kosovo	709 (405; 1750)	674 (385; 1674)
Kyrgyzstan	3851 (1954; 5549)	3291 (1630; 4829)
Lao Peoples Democratic Republic	2844 (2080; 3601)	2844 (2080; 3601)
Lesotho	3086 (2416; 3443)	2721 (2078; 3112)
Liberia	12708 (10160; 13811)	10829 (8680; 12165)
Macedonia	285 (183; 920)	242 (154; 807)
Madagascar	50820 (40513; 55530)	44508 (35311; 49776)
Malawi	43168 (35526; 46964)	35162 (27998; 39797)
Mali	57515 (46746; 62579)	47441 (37406; 53461)
Marshall Islands	31 (23; 41)	24 (16; 33)
Mauritania	7660 (6319; 8434)	6340 (5129; 7286)
Micronesia	28 (19; 35)	22 (15; 29)
Republic of Moldova	377 (245; 1408)	289 (182; 1153)
Montenegro	170 (59; 279)	170 (59; 279)
Morocco	43442 (30233; 58599)	18482 (10629; 31077)
Mozambique	74928 (59632; 80964)	65036 (51616; 72183)
Myanmar	31087 (22285; 73553)	28797 (20463; 68715)
Namibia	3868 (3048; 4189)	2745 (2069; 3141)
Nepal	24245 (12661; 38363)	21757 (11276; 34858)
Nicaragua	12116 (7696; 17633)	5655 (2828; 9983)
Niger	75443 (62565; 80758)	62188 (50055; 67888)
Nigeria	468956 (382084; 510146)	452106 (366053; 493123)
Pakistan	448393 (319902; 548218)	368248 (253894; 463455)
West Bank and Gaza Strip	4438 (2321; 6562)	2993 (1496; 4794)
Papua New Guinea	4175 (3015; 5473)	4175 (3015; 5473)
Paraguay	13426 (8496; 18291)	8387 (4776; 12387)
Peru	66574 (41432; 87434)	44692 (25179; 62521)
Philippines	40634 (27437; 52719)	40634 (27437; 52719)
Rwanda	26255 (21258; 28992)	18676 (13703; 22278)
Samoa	88 (56; 112)	81 (51; 105)
Sao Tome and Principe	402 (330; 453)	300 (234; 364)
Senegal	39468 (31816; 42667)	29581 (23452; 33553)
Serbia	722 (360; 2387)	722 (360; 2387)
Sierra Leone	26782 (22059; 29022)	21017 (16492; 24534)
Solomon Islands	270 (200; 327)	242 (176; 296)
Somalia	43218 (31507; 47913)	43218 (31507; 47913)
South Africa	59415 (46111; 67237)	43112 (29776; 53462)
South Sudan	32268 (26206; 35029)	32268 (26206; 35029)
Sri Lanka	8980 (6256; 22908)	8980 (6256; 22908)
Sudan	97113 (72899; 111976)	58233 (37358; 76570)
Eswatini	1465 (1192; 1642)	1232 (981; 1434)
Syrian	26509 (18532; 33614)	26509 (18532; 33614)
Tajikistan	6123 (2658; 9968)	4204 (1658; 7544)
Tanzania	127450 (104284; 137895)	91991 (72088; 107133)
Thailand	15318 (8916; 39839)	13556 (7871; 35958)
Timor Leste	2633 (1567; 3689)	2291 (1305; 3316)
Togo	16095 (13146; 17349)	12585 (9996; 14285)
Tonga	46 (33; 58)	44 (31; 55)
Tunisia	8012 (5856; 13489)	8012 (5856; 13489)
Turkmenistan	3233 (1446; 4942)	2560 (1119; 4105)
Tuvalu	4 (3; 5)	4 (2; 5)
Uganda	108438 (89572; 117227)	92754 (75946; 102277)
Ukraine	7215 (3307; 18470)	7215 (3307; 18470)
Uzbekistan	12577 (6294; 22799)	9111 (4313; 17805)
Vanuatu	120 (85; 154)	114 (80; 148)
Venezuela	64184 (35337; 77124)	64184 (35337; 77124)
Vietnam	22696 (16617; 34639)	22696 (16617; 34639)
Yemen	59866 (43069; 71939)	49769 (34080; 61730)
Zambia	39165 (32195; 42685)	30949 (24813; 35617)
Zimbabwe	23084 (18303; 25121)	17983 (14090; 20560)

### Sheet: DALYs
Country	No-vaccination	Vaccination
Afghanistan	2432789.6 (2179212.6; 2624714.9)	1913451.9 (1689719.8; 2093747.1)
Albania	7442.4 (7106.6; 9117.3)	1331.2 (1211.5; 1598.6)
Algeria	3827235.4 (3458683.9; 4029141.3)	3827235.4 (3458683.9; 4029141.3)
Angola	3316536.1 (3188370.2; 3391646.2)	2902084.7 (2752836.0; 2988961.7)
Armenia	21375.3 (20525.0; 22238.7)	8636.1 (8063.4; 9282.6)
Azerbaijan	135432.6 (126635.7; 254211.4)	135432.6 (126635.7; 254211.4)
Bangladesh	7414653.7 (5087154.4; 11465716.7)	7414653.7 (5087154.4; 11465716.7)
Belarus	52343.5 (49475.1; 97775.2)	52343.5 (49475.1; 97775.2)
Belize	80659.9 (61687.9; 102093.7)	80659.9 (61687.9; 102093.7)
Benin	569924.3 (537317.8; 594087.5)	324262.4 (285622.6; 364422.3)
Bhutan	28053.9 (26115.8; 42748.7)	28053.9 (26115.8; 42748.7)
Bolivia	1899604.1 (1472674.7; 2223190.2)	959735.2 (658600.2; 1216249.7)
Bosnia and Herzegovina	22084.4 (20986.3; 40041.3)	22084.4 (20986.3; 40041.3)
Burkina Faso	1774097.6 (1677938.2; 1835324.8)	735863.6 (615432.4; 847193.0)
Burundi	1399448.6 (1322467.3; 1447691.6)	802038.4 (703302.0; 878414.3)
Cabo Verde	55062.0 (50232.2; 61471.5)	55062.0 (50232.2; 61471.5)
Cambodia	415347.1 (345821.7; 507998.6)	415347.1 (345821.7; 507998.6)
Cameroon	2161849.1 (2042215.6; 2236474.2)	1550048.0 (1435805.9; 1634524.2)
Central African Republic	484337.2 (456430.7; 501684.6)	484337.2 (456430.7; 501684.6)
Chad	2630953.7 (2527576.1; 2697567.5)	2630953.7 (2527576.1; 2697567.5)
China	8538225.2 (8146668.1; 13604677.7)	8538225.2 (8146668.1; 13604677.7)
Colombia	3323423.0 (2767768.9; 4905927.9)	1629129.1 (1303895.1; 2606820.5)
Comoros	99729.9 (90878.9; 105143.5)	99729.9 (90878.9; 105143.5)
Congo	367161.1 (343522.7; 381700.2)	251932.2 (229586.7; 273469.4)
Democratic Republic of the Congo	4653231.7 (4402137.5; 4799084.5)	3397040.6 (3151487.0; 3604822.8)
Cote dIvoire	1153466.8 (1072068.2; 1208034.5)	874506.9 (788274.8; 936796.0)
Cuba	389367.2 (373619.1; 588258.1)	389367.2 (373619.1; 588258.1)
Djibouti	38818.4 (33058.1; 51305.0)	23259.4 (18334.6; 33794.8)
Ecuador	2117748.2 (1598186.4; 2914951.4)	1001558.6 (688644.2; 1613097.3)
Egypt	12073052.0 (10619848.1; 13405202.0)	12073052.0 (10619848.1; 13405202.0)
El Salvador	639554.5 (611974.8; 875678.1)	301858.8 (278789.4; 438472.9)
Eritrea	402818.9 (375520.5; 423256.6)	192985.8 (160013.0; 223737.6)
Ethiopia	8585455.9 (8037075.2; 8938662.7)	6732984.0 (6143618.1; 7082232.1)
Fiji	12342.2 (9223.9; 14756.7)	4466.9 (2696.9; 6341.3)
Gambia	165364.3 (152006.1; 172255.8)	95236.6 (81434.5; 104506.3)
Georgia	31341.0 (28860.6; 74425.0)	13658.4 (12034.5; 33740.9)
Ghana	2735269.8 (2562858.0; 2851311.7)	1095499.1 (920022.3; 1250771.8)
Guatemala	3102603.6 (2490474.1; 3598605.1)	1760935.1 (1291423.7; 2151883.6)
Guinea	1506387.5 (1417777.1; 1557215.9)	1506387.5 (1417777.1; 1557215.9)
Guinea Bissau	138618.0 (129559.1; 145019.5)	96066.7 (86404.4; 104408.4)
Guyana	90069.6 (70497.3; 106828.3)	36300.1 (25167.7; 48804.7)
Haiti	1180213.4 (932572.0; 1369625.2)	910552.3 (700875.5; 1079940.1)
Honduras	1154178.7 (924628.0; 1353987.4)	554840.4 (388584.2; 707166.7)
India	14906832.9 (10772507.1; 22176610.7)	4834201.5 (3247327.2; 8788228.5)
Indonesia	1105876.8 (736412.8; 1502051.6)	807659.5 (559864.3; 1106712.3)
Iran	4233595.8 (3842349.7; 6313869.5)	4233595.8 (3842349.7; 6313869.5)
Iraq	4026517.4 (3545801.4; 4326214.9)	3160466.9 (2761575.7; 3460716.1)
Jamaica	236294.8 (229192.5; 254432.1)	236294.8 (229192.5; 254432.1)
Jordan	569864.9 (476898.4; 642011.7)	183142.0 (121835.2; 264695.7)
Kenya	3262924.0 (3046248.1; 3382477.0)	1622348.2 (1428619.4; 1757361.4)
Kiribati	1288.8 (1035.8; 1480.5)	549.7 (380.1; 709.7)
Democratic Peoples Republic of Korea	389804.5 (371703.3; 610294.9)	389804.5 (371703.3; 610294.9)
Kosovo	14340.7 (13558.0; 24685.9)	12720.7 (12008.3; 21684.3)
Kyrgyzstan	69098.7 (51389.8; 85681.0)	26786.4 (18051.1; 38172.5)
Lao Peoples Democratic Republic	192078.3 (164264.7; 216555.0)	192078.3 (164264.7; 216555.0)
Lesotho	57676.8 (52261.8; 61400.9)	37003.6 (31124.2; 41171.5)
Liberia	418133.1 (394219.5; 435001.3)	294437.1 (267569.2; 316115.6)
Macedonia	4034.7 (3870.2; 4243.6)	1380.1 (1304.3; 1498.3)
Madagascar	2074190.4 (1921357.5; 2166800.5)	1638285.1 (1486466.8; 1741596.6)
Malawi	1926043.3 (1801326.7; 1999855.7)	1353912.2 (1217123.2; 1450071.3)
Mali	2205229.7 (2078211.6; 2283093.8)	1573085.6 (1436020.0; 1688627.4)
Marshall Islands	1879.3 (1561.5; 2201.0)	1335.5 (1050.0; 1614.6)
Mauritania	264179.2 (245577.2; 279023.3)	178040.0 (156993.7; 197743.7)
Micronesia	1768.1 (1505.6; 2019.7)	1338.1 (1110.5; 1561.2)
Republic of Moldova	12236.4 (11742.1; 12697.4)	7034.9 (6718.7; 7422.2)
Montenegro	13408.7 (8374.5; 17672.9)	13408.7 (8374.5; 17672.9)
Morocco	2237904.2 (1807276.0; 2676150.7)	381310.0 (242177.8; 645577.0)
Mozambique	2087284.3 (1976504.8; 2169991.0)	1546937.1 (1420306.8; 1647981.1)
Myanmar	394855.5 (380147.0; 415225.2)	257995.1 (245331.4; 279621.1)
Namibia	133239.5 (124614.4; 137954.7)	59642.5 (50639.7; 66369.1)
Nepal	285021.2 (183965.7; 396406.6)	101625.0 (56596.8; 167135.5)
Nicaragua	868876.5 (664176.3; 1088010.1)	378348.0 (267268.2; 532403.8)
Niger	2595550.5 (2495906.7; 2668008.3)	1823392.7 (1697926.1; 1916515.6)
Nigeria	3222471.1 (3032430.1; 3329921.0)	2340075.8 (2128297.6; 2484144.0)
Pakistan	11675948.8 (9930733.5; 12901993.6)	5987771.7 (4753241.8; 7161741.1)
West Bank and Gaza Strip	142154.2 (99103.0; 182632.1)	25420.3 (13528.2; 49493.3)
Papua New Guinea	277590.0 (229502.1; 340248.0)	277590.0 (229502.1; 340248.0)
Paraguay	811328.3 (619203.4; 947252.8)	402232.3 (282642.8; 509956.0)
Peru	4341437.2 (3557087.1; 4934962.7)	2687293.7 (2092133.6; 3204002.6)
Philippines	2900154.8 (2371003.5; 3345266.0)	2900154.8 (2371003.5; 3345266.0)
Rwanda	1070733.5 (987327.8; 1123094.7)	595681.8 (502421.9; 665054.4)
Samoa	893.4 (728.8; 1023.1)	453.5 (322.6; 556.3)
Sao Tome and Principe	10421.5 (9381.3; 11238.1)	3808.2 (2595.2; 4848.9)
Senegal	1517178.9 (1436039.1; 1570656.1)	820819.8 (730014.3; 902150.7)
Serbia	32144.0 (30672.9; 50438.3)	32144.0 (30672.9; 50438.3)
Sierra Leone	929951.1 (865834.5; 964134.3)	593088.1 (532117.4; 643107.4)
Solomon Islands	5319.1 (4599.5; 5930.2)	3076.0 (2549.4; 3643.8)
Somalia	2411696.6 (2213147.4; 2511690.2)	2411696.6 (2213147.4; 2511690.2)
South Africa	3202306.0 (2828154.0; 3414389.4)	2159593.7 (1769116.2; 2418749.2)
South Sudan	1870603.2 (1764102.9; 1936377.8)	1870603.2 (1764102.9; 1936377.8)
Sri Lanka	550451.2 (530827.3; 574849.9)	550451.2 (530827.3; 574849.9)
Sudan	4580009.1 (4075429.5; 4928895.2)	1992372.7 (1588873.8; 2305821.4)
Eswatini	39126.4 (35424.3; 41489.3)	25764.1 (22236.6; 28596.0)
Syrian	1908846.3 (1574622.9; 2152718.7)	1908846.3 (1574622.9; 2152718.7)
Tajikistan	214141.9 (127968.6; 294828.4)	69523.3 (34249.9; 126318.6)
Tanzania	5779858.4 (5457242.5; 6000499.0)	3337736.1 (2994839.6; 3623754.5)
Thailand	175300.9 (165415.3; 265755.3)	80343.5 (74212.7; 114853.6)
Timor Leste	51587.1 (37947.9; 64457.4)	27329.1 (17843.5; 36501.8)
Togo	687964.8 (653963.6; 712881.1)	435243.9 (397523.6; 469333.1)
Tonga	462.6 (383.3; 522.7)	272.6 (225.7; 329.0)
Tunisia	505792.6 (480190.4; 688849.4)	505792.6 (480190.4; 688849.4)
Turkmenistan	60855.5 (41241.0; 77766.3)	9130.7 (4489.5; 18330.3)
Tuvalu	44.9 (37.5; 50.5)	22.5 (16.9; 27.2)
Uganda	3004335.2 (2835731.7; 3111218.4)	1928416.7 (1759691.5; 2074804.2)
Ukraine	332455.2 (274075.3; 692135.8)	332455.2 (274075.3; 692135.8)
Uzbekistan	471660.8 (317194.8; 714210.5)	219787.0 (142358.8; 375709.3)
Vanuatu	1294.8 (1045.1; 1522.7)	878.1 (661.3; 1081.7)
Venezuela	5024660.0 (4290369.9; 5458165.9)	5024660.0 (4290369.9; 5458165.9)
Vietnam	1477976.5 (1342947.2; 2043865.0)	1477976.5 (1342947.2; 2043865.0)
Yemen	2479611.2 (2125632.7; 2740331.0)	1815249.6 (1511347.5; 2038154.3)
Zambia	1795600.4 (1697975.0; 1864314.9)	1247333.3 (1137500.0; 1347005.4)
Zimbabwe	836658.2 (779828.4; 873133.3)	521399.2 (468979.8; 565917.3)
