## Supplementary material for "Quantifying and identifying strategies to improve rotavirus vaccine impact in low- and middle-income countries": S4 Appendix.xlsx

### Sheet: Any RVGE incidence per 1000
Country	Current 2 dose	Third dose to current dose	Third dose at 95% coverage
Afghanistan	221.9 (178.9; 269.7)	194.2 (150.8; 237.7)	101.9 (67.1; 138.5)
Angola	370.9 (300.0; 407.5)	356.0 (285.1; 393.1)	184.5 (131.9; 221.8)
Armenia	35.1 (33.4; 37.4)	15.1 (14.1; 16.3)	14.3 (13.4; 15.5)
Bolivia	132.6 (86.7; 181.8)	105.0 (66.1; 152.6)	40.3 (22.2; 71.8)
Burundi	203.1 (144.5; 264.5)	145.3 (88.2; 203.8)	123.8 (70.7; 182.3)
Colombia	64.7 (49.8; 115.3)	32.3 (24.3; 66.1)	22.0 (16.5; 47.0)
Cote dIvoire	195.7 (136.4; 270.2)	153.4 (99.4; 222.0)	96.3 (52.2; 163.2)
Djibouti	94.0 (68.6; 180.3)	58.0 (39.7; 133.8)	39.9 (24.5; 101.0)
Ecuador	91.6 (60.6; 175.0)	63.2 (39.1; 138.4)	25.6 (15.6; 77.0)
El Salvador	45.3 (41.9; 75.0)	17.4 (15.8; 30.9)	18.5 (16.9; 33.0)
Eritrea	128.8 (82.3; 179.0)	70.7 (38.1; 116.4)	73.5 (40.0; 119.8)
Ethiopia	197.4 (149.7; 241.4)	159.6 (110.9; 201.5)	97.1 (59.4; 137.7)
Fiji	77.7 (39.8; 136.4)	35.9 (16.3; 80.3)	34.0 (15.3; 77.4)
Gambia	180.3 (121.9; 247.4)	136.4 (81.2; 203.0)	95.6 (47.8; 159.2)
Georgia	39.9 (35.6; 92.2)	25.3 (23.1; 66.1)	10.5 (9.0; 30.0)
Guatemala	135.9 (92.5; 186.9)	89.8 (56.6; 138.7)	53.7 (30.8; 95.3)
Guinea Bissau	224.0 (164.8; 302.8)	185.6 (128.5; 261.9)	112.8 (65.3; 184.2)
Guyana	94.0 (60.7; 138.1)	43.7 (24.0; 73.0)	41.4 (22.5; 69.7)
Haiti	171.4 (122.3; 217.6)	153.2 (107.3; 198.7)	51.4 (28.5; 84.2)
Honduras	128.0 (87.0; 171.1)	88.0 (57.0; 129.0)	46.1 (26.7; 77.8)
Iraq	185.5 (142.4; 223.5)	156.7 (115.6; 194.5)	72.9 (43.9; 105.7)
Kiribati	113.3 (69.5; 165.8)	64.9 (34.6; 108.0)	52.3 (26.6; 92.3)
Kosovo	34.6 (31.2; 64.0)	14.6 (13.3; 33.5)	7.9 (6.8; 18.9)
Lesotho	179.3 (121.7; 244.5)	143.0 (90.9; 207.4)	84.0 (46.5; 146.1)
Liberia	179.6 (134.6; 222.0)	133.3 (93.2; 172.9)	92.7 (59.7; 130.3)
Madagascar	200.6 (151.5; 245.4)	171.6 (124.5; 214.1)	89.3 (55.6; 127.5)
Malawi	189.1 (137.1; 244.7)	131.4 (84.4; 183.5)	117.6 (71.8; 168.3)
Mauritania	152.6 (104.4; 226.3)	101.7 (61.2; 175.7)	75.6 (42.7; 148.0)
Republic of Moldova	46.5 (45.3; 48.3)	33.2 (32.2; 34.3)	12.1 (11.3; 12.9)
Mozambique	231.5 (181.3; 286.2)	202.6 (152.8; 254.2)	104.1 (64.9; 146.8)
Myanmar	64.4 (61.3; 69.5)	45.3 (42.8; 49.1)	17.4 (15.0; 20.5)
Nepal	63.7 (36.8; 110.5)	28.9 (15.9; 58.9)	30.5 (16.8; 61.6)
Nicaragua	84.9 (53.7; 133.3)	36.8 (21.0; 71.4)	35.0 (20.0; 68.8)
Niger	271.0 (208.2; 306.4)	196.5 (140.5; 229.5)	177.9 (123.5; 211.0)
Pakistan	128.2 (84.7; 174.7)	77.0 (47.3; 119.7)	63.4 (37.3; 103.8)
Paraguay	116.8 (78.8; 161.9)	75.0 (46.2; 114.0)	41.3 (23.6; 70.9)
Peru	136.4 (97.8; 177.3)	88.6 (57.8; 127.3)	58.9 (35.5; 92.3)
Rwanda	131.5 (83.8; 184.5)	69.7 (37.4; 116.9)	72.6 (39.7; 120.3)
Samoa	117.1 (75.7; 160.8)	74.5 (44.1; 113.6)	45.3 (24.4; 76.2)
Sierra Leone	178.9 (134.2; 224.9)	124.0 (79.6; 166.7)	102.4 (62.6; 147.0)
Solomon Islands	138.6 (102.1; 183.9)	96.9 (65.4; 139.2)	54.7 (33.2; 89.3)
South Africa	148.5 (93.2; 224.9)	109.8 (63.1; 182.8)	61.4 (30.4; 124.3)
South Sudan	230.9 (169.2; 295.2)	187.4 (130.6; 248.5)	128.2 (77.4; 188.2)
Eswatini	125.3 (74.1; 202.5)	66.0 (32.8; 137.9)	69.6 (35.5; 142.1)
Tajikistan	93.7 (48.4; 170.8)	45.6 (20.4; 110.8)	48.7 (22.2; 115.0)
Togo	160.1 (122.7; 197.5)	104.6 (68.7; 140.0)	91.4 (58.1; 126.9)
Tonga	103.2 (64.7; 150.6)	50.9 (26.7; 89.3)	54.7 (29.3; 93.6)
Tuvalu	125.4 (83.2; 170.8)	63.2 (35.1; 101.9)	60.6 (33.1; 98.5)
Vanuatu	145.2 (93.5; 216.9)	104.1 (61.9; 175.1)	57.3 (29.8; 119.7)
Yemen	197.4 (145.8; 247.4)	182.6 (132.5; 231.2)	66.5 (36.3; 103.8)
Zimbabwe	166.1 (126.5; 202.3)	124.0 (88.1; 159.9)	97.9 (64.7; 130.7)

### Sheet: Any RVGE percent change
Country	Third dose at current coverage	Third dose at 95% coverage
Afghanistan	12.8 (9.9; 16.2)	54.7 (47.2; 63.1)
Angola	4.3 (3.5; 5.2)	49.6 (44.9; 57.1)
Armenia	56.6 (53.2; 59.6)	58.7 (55.4; 61.7)
Bolivia	20.3 (16.3; 24.0)	69.5 (60.8; 74.1)
Burundi	28.8 (21.5; 38.0)	38.9 (29.3; 50.0)
Colombia	48.4 (41.8; 51.5)	64.9 (58.7; 67.4)
Cote dIvoire	20.6 (15.6; 28.3)	49.5 (37.5; 61.6)
Djibouti	33.1 (20.7; 45.2)	54.3 (37.2; 67.4)
Ecuador	31.2 (21.4; 35.2)	71.5 (57.1; 74.4)
El Salvador	60.6 (56.0; 63.6)	58.0 (53.4; 61.0)
Eritrea	43.4 (33.3; 54.9)	41.0 (31.4; 52.5)
Ethiopia	19.7 (15.7; 25.0)	50.4 (42.1; 59.6)
Fiji	52.0 (40.7; 59.6)	54.5 (43.0; 62.0)
Gambia	24.8 (17.9; 33.7)	48.9 (35.9; 61.3)
Georgia	33.5 (28.1; 36.6)	72.5 (67.4; 75.1)
Guatemala	33.3 (25.9; 39.2)	59.9 (48.7; 66.4)
Guinea Bissau	16.7 (12.6; 21.5)	48.7 (37.6; 59.6)
Guyana	53.2 (45.3; 59.4)	55.7 (47.8; 61.9)
Haiti	10.8 (8.5; 13.4)	70.2 (61.6; 76.5)
Honduras	30.0 (24.3; 35.5)	63.3 (55.1; 69.0)
Iraq	15.4 (11.2; 20.5)	60.0 (51.0; 69.3)
Kiribati	41.3 (32.5; 49.2)	52.2 (42.4; 60.5)
Kosovo	55.2 (46.5; 58.7)	76.1 (70.5; 78.9)
Lesotho	19.9 (14.7; 26.1)	52.3 (40.2; 61.7)
Liberia	26.1 (20.0; 33.4)	47.8 (40.0; 57.5)
Madagascar	15.0 (11.2; 18.9)	55.1 (46.3; 63.9)
Malawi	30.4 (24.5; 38.5)	38.0 (30.9; 47.4)
Mauritania	31.6 (22.4; 40.4)	48.5 (35.2; 58.3)
Republic of Moldova	28.6 (27.0; 29.9)	74.0 (72.5; 75.4)
Mozambique	13.1 (10.0; 16.5)	55.4 (47.6; 64.1)
Myanmar	28.9 (24.0; 32.7)	73.0 (68.8; 76.4)
Nepal	52.5 (41.8; 60.6)	50.0 (39.4; 58.1)
Nicaragua	55.5 (46.7; 60.4)	57.6 (48.7; 62.5)
Niger	28.2 (24.3; 34.1)	34.9 (30.4; 41.9)
Pakistan	37.8 (27.3; 48.8)	48.2 (36.4; 59.9)
Paraguay	35.4 (29.2; 40.6)	64.5 (56.0; 69.6)
Peru	34.8 (28.9; 40.8)	56.5 (48.7; 63.2)
Rwanda	45.0 (35.1; 55.2)	42.7 (33.2; 52.5)
Samoa	35.4 (28.3; 41.3)	61.0 (51.4; 67.0)
Sierra Leone	31.7 (23.4; 41.2)	43.0 (32.7; 53.9)
Solomon Islands	29.7 (24.0; 35.0)	60.3 (51.1; 66.8)
South Africa	26.2 (18.3; 32.1)	59.1 (43.7; 67.1)
South Sudan	17.4 (13.1; 23.2)	43.6 (34.6; 55.2)
Eswatini	43.8 (29.4; 55.3)	40.9 (27.8; 52.1)
Tajikistan	49.5 (34.0; 57.2)	45.8 (31.8; 53.5)
Togo	35.3 (27.7; 44.4)	43.2 (35.0; 52.8)
Tonga	50.5 (40.9; 58.5)	46.7 (38.0; 54.4)
Tuvalu	49.5 (40.6; 57.1)	51.7 (42.7; 59.3)
Vanuatu	27.2 (18.6; 32.5)	59.9 (43.7; 67.2)
Yemen	7.6 (5.3; 10.0)	66.5 (56.9; 75.1)
Zimbabwe	25.5 (18.7; 32.6)	41.3 (33.2; 50.3)

### Sheet: Any RVGE cases
Country	Current 2 dose	Third dose to current dose	Third dose at 95% coverage
Afghanistan	17517849.93 (9680137.56; 25250280.68)	15293833.39 (7737478.78; 22769259.34)	8158952.96 (2478940.58; 14732462.82)
Angola	28328406.24 (13792985.95; 34970976.61)	27123259.62 (12674736.94; 33777435.03)	14052322.92 (3230353.08; 20619021.86)
Armenia	85773.53 (44915.39; 371644.93)	49748.62 (18311.87; 289226.21)	48334.45 (17175.80; 285431.40)
Bolivia	1466779.00 (627183.48; 2734307.13)	1198559.82 (463953.08; 2387499.51)	541084.38 (147929.29; 1453518.85)
Burundi	6575158.54 (2717403.69; 10593190.50)	4744495.74 (1505601.73; 8656599.56)	4152540.46 (1091608.27; 8019641.63)
Colombia	2703566.12 (1338105.83; 6433276.70)	1576561.48 (633547.23; 4737638.00)	1153465.31 (415960.75; 3864427.33)
Cote dIvoire	7283434.06 (3137790.22; 12653676.80)	5850897.87 (2062769.22; 11132719.25)	4000341.04 (904800.23; 9021453.64)
Djibouti	120871.05 (49919.78; 317224.84)	88206.58 (24861.67; 278514.52)	69092.09 (13361.07; 253032.91)
Ecuador	1602483.82 (664599.21; 4175565.36)	1235192.05 (423198.43; 3746530.44)	725794.62 (158025.97; 2955452.61)
El Salvador	382887.40 (187925.18; 1209533.90)	194636.62 (70875.59; 869213.08)	203028.76 (76274.14; 886867.89)
Eritrea	1188296.76 (399738.92; 2203912.83)	712189.65 (160835.60; 1610485.57)	735973.93 (173218.12; 1637370.39)
Ethiopia	35330561.54 (17465841.50; 53024585.75)	28534604.67 (12303715.35; 45856286.20)	18252949.91 (5422182.93; 34507930.42)
Fiji	61648.12 (17089.05; 141329.09)	35381.54 (6582.38; 104602.30)	34077.76 (5985.99; 102703.79)
Gambia	576917.14 (222961.89; 994455.23)	446542.50 (125302.48; 859480.03)	326022.81 (59202.03; 717594.39)
Georgia	221286.53 (83391.11; 862004.36)	170352.19 (54454.54; 771682.25)	105089.53 (19919.15; 634054.55)
Guatemala	2775212.75 (1098757.26; 4990624.26)	1949434.84 (618761.29; 3966322.46)	1290740.38 (319155.34; 3075269.00)
Guinea Bissau	945473.84 (414736.34; 1612771.96)	796294.19 (292941.13; 1470219.47)	520752.57 (109198.46; 1175033.97)
Guyana	61724.13 (22332.26; 116079.51)	31735.83 (8198.53; 76414.06)	30334.35 (7645.25; 74267.14)
Haiti	2012008.72 (993571.68; 3267027.77)	1807329.13 (838245.84; 3025547.73)	697305.21 (199302.01; 1611694.16)
Honduras	873229.88 (370905.23; 1590085.08)	632811.17 (225405.01; 1284726.54)	364939.18 (101305.05; 913976.83)
Iraq	9152532.28 (3867504.74; 13424310.51)	7767708.60 (3018391.13; 11938835.53)	3892865.73 (863539.63; 7570964.25)
Kiribati	13725.48 (4737.59; 26889.36)	8661.60 (2315.92; 20428.04)	7339.29 (1750.39; 18659.76)
Kosovo	88419.33 (39723.58; 291257.27)	50406.15 (17724.43; 224230.63)	32750.70 (8420.99; 179044.14)
Lesotho	384991.96 (158523.66; 670202.79)	313337.71 (112505.03; 584403.67)	204367.37 (50093.66; 455228.23)
Liberia	2097373.48 (967740.80; 3225434.80)	1562596.36 (560649.53; 2614287.87)	1126451.86 (286079.11; 2146251.74)
Madagascar	8407931.33 (4137757.66; 12315263.54)	7185081.00 (3175986.28; 10951727.21)	3950027.35 (1018801.75; 7556310.89)
Malawi	5932483.64 (2673269.99; 9411901.10)	4189410.95 (1417462.04; 7482977.69)	3760768.03 (1145199.66; 7002384.52)
Mauritania	1063892.84 (463192.00; 2130302.90)	773090.76 (260908.86; 1821201.31)	628529.35 (167971.63; 1646769.49)
Republic of Moldova	67071.10 (44496.80; 249588.19)	51061.53 (31605.74; 216230.50)	23131.85 (10680.86; 136007.43)
Mozambique	14777350.44 (7461856.28; 21656355.59)	12888759.40 (5951157.55; 19351384.85)	6809763.58 (1684652.41; 12618769.00)
Myanmar	4249310.28 (2691392.53; 13732923.38)	3230906.87 (1861411.53; 12167080.66)	1592083.89 (549749.84; 8783974.09)
Nepal	1866594.11 (570888.02; 4270054.07)	996077.80 (205141.40; 2902539.55)	1038044.15 (220452.01; 2968558.79)
Nicaragua	471608.98 (190839.79; 1044247.28)	247460.91 (73492.49; 735590.69)	238349.59 (69472.14; 720441.86)
Niger	18944168.64 (8450811.83; 24899680.98)	13528889.54 (4224900.84; 19246313.98)	12244178.96 (3355716.36; 17864240.89)
Pakistan	40626399.74 (15966709.86; 73743170.97)	26201915.04 (6666768.86; 56468911.08)	22391486.20 (4889131.44; 51777197.01)
Paraguay	691189.57 (312702.48; 1242039.09)	469093.97 (174927.16; 969648.41)	286351.47 (86917.79; 711535.67)
Peru	3204909.32 (1454815.36; 5380028.99)	2169711.98 (803942.07; 4209963.78)	1528410.96 (495187.10; 3356061.01)
Rwanda	2515454.62 (870999.10; 4707480.32)	1497113.24 (335167.79; 3558684.86)	1546486.30 (358569.15; 3604747.09)
Samoa	24899.63 (9004.85; 45615.49)	16938.01 (5000.71; 35154.57)	11226.58 (2589.53; 27086.10)
Sierra Leone	4095073.68 (1814056.01; 6483056.17)	2850446.71 (850271.36; 5113875.17)	2429630.44 (578695.62; 4681936.18)
Solomon Islands	103995.25 (49933.38; 168785.33)	75139.95 (30111.00; 136115.95)	45842.11 (13528.81; 99169.21)
South Africa	7235808.47 (2846420.00; 14634366.42)	5657651.42 (1854095.68; 12859791.94)	3676800.89 (838086.64; 10180848.88)
South Sudan	6877364.20 (3284374.67; 10616162.41)	5695343.13 (2280652.82; 9409323.17)	3979837.65 (951186.12; 7612035.53)
Eswatini	123761.28 (39485.27; 288404.33)	81302.03 (15322.58; 243835.23)	83346.66 (16679.40; 243336.83)
Tajikistan	1021907.96 (280940.43; 2540405.44)	642881.27 (116095.67; 2040333.99)	665952.72 (128508.03; 2057221.71)
Togo	2217647.26 (1008187.66; 3417289.82)	1455162.39 (535529.86; 2547646.95)	1291789.85 (428023.16; 2358043.94)
Tonga	10891.24 (3639.22; 21281.63)	6036.72 (1209.69; 15155.18)	6377.97 (1363.16; 15483.52)
Tuvalu	1442.83 (542.40; 2571.52)	801.00 (212.59; 1780.63)	772.10 (201.52; 1743.81)
Vanuatu	51081.99 (21939.24; 106464.65)	39719.00 (14599.03; 93561.66)	26452.02 (6690.74; 77274.44)
Yemen	7201927.62 (3557014.00; 11246771.13)	6678736.73 (3196839.25; 10643620.20)	2651964.45 (603362.00; 5846976.07)
Zimbabwe	2953088.98 (1323509.82; 4509185.51)	2226119.78 (854073.24; 3663297.77)	1772330.18 (574030.32; 3192163.50)

### Sheet: Moderate-to-severe RVGE cases
Country	Current 2 dose	Third dose at current current	Third dose at 95% coverage
Afghanistan	2019933 (1550514; 2275457)	1730613 (1291139; 2025325)	846361 (384964; 1301270)
Angola	2548599 (2032127; 2745854)	2398631 (1887461; 2601060)	988770 (475368; 1349203)
Armenia	11661 (8003; 29439)	5320 (3045; 18765)	5089 (2838; 18317)
Bolivia	205139 (123587; 266106)	162005 (90079; 222301)	63501 (26254; 116073)
Burundi	630838 (419017; 791433)	413088 (222107; 579183)	345513 (153127; 520722)
Colombia	404798 (246723; 662698)	216170 (110399; 439223)	149243 (69417; 337811)
Cote dIvoire	766432 (541505; 939482)	576393 (349006; 753473)	345006 (142881; 554105)
Djibouti	14026 (8593; 21130)	9217 (4169; 16815)	6493 (2087; 14356)
Ecuador	201899 (125304; 301041)	142848 (78168; 245790)	67681 (27441; 164134)
El Salvador	51856 (32420; 99354)	21853 (11255; 59860)	23165 (12243; 61899)
Eritrea	128088 (63041; 183755)	69081 (24047; 118138)	72019 (25987; 120791)
Ethiopia	3999000 (2940097; 4659924)	3083797 (2067019; 3785926)	1776731 (846341; 2585464)
Fiji	7402 (3015; 11893)	3675 (1070; 7655)	3497 (974; 7451)
Gambia	60129 (38368; 74332)	42575 (20859; 58992)	27683 (9165; 45327)
Georgia	29190 (16094; 60620)	20437 (10370; 50129)	9856 (3549; 34666)
Guatemala	352221 (204711; 452614)	230686 (112480; 331458)	139818 (54190; 235560)
Guinea Bissau	96323 (69098; 114461)	76838 (49323; 96850)	43189 (17255; 67947)
Guyana	7856 (3781; 11445)	3646 (1289; 6634)	3454 (1193; 6386)
Haiti	274761 (191226; 326510)	242326 (161821; 296436)	79084 (34860; 131958)
Honduras	121627 (71323; 162277)	83562 (41809; 120411)	43801 (17299; 76645)
Iraq	1089595 (718474; 1296175)	894363 (553672; 1111182)	397471 (142901; 672997)
Kiribati	1621 (811; 2294)	938 (384; 1548)	761 (283; 1350)
Kosovo	13244 (7480; 27894)	6783 (3231; 19005)	3955 (1433; 13814)
Lesotho	45445 (29340; 56543)	35040 (20260; 45986)	20168 (8315; 32585)
Liberia	232795 (153889; 296852)	165065 (90545; 224001)	112289 (44088; 178767)
Madagascar	1028325 (751585; 1198403)	856446 (563142; 1046388)	429247 (161920; 687981)
Malawi	666819 (468942; 798090)	429148 (238527; 578437)	375156 (190293; 531652)
Mauritania	112771 (75499; 145360)	74417 (41816; 109750)	55780 (25856; 92597)
Republic of Moldova	11713 (9123; 27090)	8408 (6262; 22361)	3199 (1968; 12154)
Mozambique	1599495 (1225559; 1828726)	1357790 (986498; 1602916)	632079 (270489; 962289)
Myanmar	679527 (521656; 1200494)	485087 (355064; 985006)	194848 (98793; 584745)
Nepal	247290 (100718; 421381)	122404 (37019; 261405)	128484 (39511; 268774)
Nicaragua	61837 (33362; 93351)	28463 (11916; 55560)	27166 (11174; 53893)
Niger	1658268 (1214443; 1915673)	1068754 (625162; 1348381)	935196 (499368; 1220269)
Pakistan	4744379 (2634116; 6976085)	2870637 (1079914; 4849034)	2380130 (763071; 4418234)
Paraguay	92807 (56720; 122261)	59060 (30723; 87430)	32714 (14374; 57880)
Peru	431230 (266893; 547095)	272657 (141269; 386362)	180141 (82431; 289042)
Rwanda	281270 (145652; 387322)	149051 (55285; 249414)	156121 (59510; 256295)
Samoa	3145 (1672; 4265)	2032 (910; 3056)	1242 (456; 2181)
Sierra Leone	440995 (292913; 582509)	284712 (135976; 416318)	233940 (87822; 378837)
Solomon Islands	12895 (8600; 16084)	8919 (5144; 12128)	4962 (2184; 8047)
South Africa	870034 (542545; 1123745)	634496 (347355; 913962)	360997 (147886; 650724)
South Sudan	699104 (527288; 829119)	548478 (360602; 689223)	343222 (148350; 519705)
Eswatini	11986 (6243; 17456)	6654 (2377; 12638)	7014 (2609; 12936)
Tajikistan	103585 (44049; 167006)	55525 (17886; 113142)	58989 (20075; 116828)
Togo	240710 (153355; 307795)	147691 (81119; 212392)	128084 (63022; 194235)
Tonga	1211 (574; 1724)	608 (189; 1063)	656 (215; 1117)
Tuvalu	169 (94; 225)	83 (35; 134)	80 (33; 130)
Vanuatu	5824 (3862; 7528)	4215 (2513; 6039)	2394 (1079; 4343)
Yemen	904987 (666062; 1053677)	829712 (593761; 985578)	284142 (98776; 533173)
Zimbabwe	343409 (228008; 427067)	246275 (145090; 336851)	190067 (90919; 289031)

### Sheet: Moderate-to-severe RVGE deaths
Country	Current 2 dose	Third dose at current coverage	Third dose at 95% scaled coverage
Afghanistan	50728 (34756; 61827)	43360 (27705; 55224)	20453 (7793; 34088)
Angola	56909 (45368; 61319)	53560 (42128; 58087)	22077 (10609; 30129)
Armenia	81 (36; 400)	42 (13; 266)	40 (12; 260)
Bolivia	8047 (3859; 12812)	6334 (2811; 10846)	2375 (777; 5454)
Burundi	14083 (9351; 17671)	9222 (4957; 12933)	7714 (3418; 11628)
Colombia	14377 (7605; 29995)	7628 (3338; 19683)	5206 (2071; 15006)
Cote dIvoire	17110 (12087; 20980)	12868 (7789; 16825)	7702 (3189; 12374)
Djibouti	318 (167; 585)	213 (80; 478)	151 (40; 402)
Ecuador	7912 (3857; 15609)	5688 (2397; 13067)	2725 (794; 8823)
El Salvador	1864 (995; 4795)	801 (338; 2933)	848 (366; 3031)
Eritrea	2859 (1407; 4103)	1542 (537; 2637)	1608 (580; 2697)
Ethiopia	89273 (65614; 104037)	68842 (46129; 84527)	39662 (18887; 57727)
Fiji	41 (14; 77)	21 (5; 51)	20 (4; 49)
Gambia	1342 (856; 1660)	950 (466; 1317)	618 (205; 1012)
Georgia	226 (70; 877)	168 (45; 767)	86 (13; 537)
Guatemala	14115 (6488; 21947)	9222 (3418; 16289)	5483 (1613; 11500)
Guinea Bissau	2150 (1542; 2556)	1715 (1101; 2163)	964 (385; 1517)
Guyana	297 (117; 511)	137 (40; 301)	129 (36; 291)
Haiti	11251 (6194; 15992)	9904 (5210; 14546)	3017 (1056; 6119)
Honduras	4670 (2227; 7564)	3187 (1291; 5681)	1618 (521; 3500)
Iraq	26299 (14256; 34158)	21685 (10787; 29594)	9332 (2736; 17250)
Kiribati	9 (4; 15)	5 (2; 10)	4 (1; 9)
Kosovo	89 (32; 333)	49 (14; 239)	29 (6; 168)
Lesotho	1014 (655; 1263)	782 (452; 1027)	450 (186; 728)
Liberia	5197 (3434; 6628)	3685 (2021; 5002)	2507 (984; 3991)
Madagascar	22956 (16773; 26757)	19119 (12567; 23364)	9582 (3614; 15362)
Malawi	14885 (10467; 17820)	9580 (5323; 12916)	8375 (4247; 11870)
Mauritania	2517 (1685; 3246)	1661 (933; 2451)	1245 (577; 2068)
Republic of Moldova	71 (41; 327)	52 (27; 269)	19 (7; 133)
Mozambique	35710 (27354; 40835)	30314 (22016; 35792)	14111 (6036; 21487)
Myanmar	7221 (4464; 21909)	5254 (2998; 18622)	2153 (753; 10919)
Nepal	2884 (797; 6781)	1452 (270; 4343)	1528 (291; 4490)
Nicaragua	2304 (1030; 4369)	1058 (360; 2646)	1009 (337; 2568)
Niger	37025 (27104; 42777)	23863 (13952; 30111)	20881 (11145; 27249)
Pakistan	108635 (51606; 169039)	66215 (20485; 126100)	54686 (14565; 114021)
Paraguay	3532 (1767; 5614)	2230 (946; 4026)	1204 (428; 2641)
Peru	16776 (8376; 25039)	10456 (4407; 17975)	6752 (2528; 13172)
Rwanda	6278 (3251; 8647)	3327 (1234; 5569)	3485 (1328; 5723)
Samoa	17 (8; 27)	11 (4; 20)	7 (2; 14)
Sierra Leone	9845 (6536; 13006)	6356 (3034; 9295)	5222 (1960; 8459)
Solomon Islands	73 (42; 101)	50 (24; 78)	27 (10; 51)
South Africa	19422 (12107; 25093)	14164 (7752; 20409)	8058 (3300; 14531)
South Sudan	15608 (11771; 18513)	12245 (8048; 15391)	7663 (3311; 11601)
Eswatini	268 (139; 390)	149 (53; 282)	157 (58; 289)
Tajikistan	965 (213; 2417)	549 (79; 1752)	579 (90; 1799)
Togo	5373 (3423; 6871)	3297 (1810; 4742)	2859 (1407; 4337)
Tonga	7 (3; 11)	3 (1; 7)	4 (1; 7)
Tuvalu	1 (0; 1)	0 (0; 1)	0 (0; 1)
Vanuatu	34 (18; 52)	24 (12; 43)	14 (5; 31)
Yemen	21963 (13581; 28379)	20130 (12048; 26712)	6593 (1915; 13813)
Zimbabwe	7666 (5088; 9535)	5498 (3238; 7522)	4243 (2029; 6453)

### Sheet: DALYs
Country	Current 2 dose	Third dose at current coverage	Third dose at 95% coverage
Afghanistan	2667201.7 (2340915.3; 2927589.0)	2273451.5 (1958955.5; 2540261.6)	1049546.7 (768246.0; 1313218.0)
Angola	3497742.0 (3328484.4; 3590114.7)	3299244.3 (3111834.7; 3392753.0)	1358055.7 (1152460.2; 1534381.7)
Armenia	3340.5 (3090.5; 3624.1)	1255.0 (1135.9; 1387.9)	1181.6 (1061.3; 1312.1)
Bolivia	574491.8 (391667.1; 732480.1)	440859.0 (292682.0; 591546.7)	145793.5 (85117.6; 230271.2)
Burundi	921335.0 (811956.8; 1010466.0)	600584.7 (490783.7; 698795.9)	499479.3 (386815.8; 604513.3)
Colombia	835821.5 (651884.1; 1395246.5)	388830.6 (295196.6; 756270.0)	250312.5 (190015.7; 499862.2)
Cote dIvoire	1023487.6 (908367.8; 1113783.3)	777844.5 (646926.8; 866752.0)	457611.9 (325365.7; 561077.4)
Djibouti	17076.8 (12754.9; 26364.0)	10441.0 (7189.7; 18428.0)	6788.0 (4172.4; 13242.8)
Ecuador	504455.4 (343650.3; 842751.9)	333786.7 (212874.4; 627603.8)	119459.8 (76292.9; 301033.9)
El Salvador	92758.4 (84166.8; 145461.2)	31883.5 (28542.8; 54230.0)	34107.6 (30802.6; 58435.1)
Eritrea	187647.6 (149352.3; 219857.2)	98961.7 (66717.8; 129088.2)	103623.3 (70866.4; 134202.5)
Ethiopia	5955421.3 (5356301.2; 6310757.9)	4608609.2 (3989909.5; 5015507.7)	2629298.9 (2032217.7; 3119692.6)
Fiji	2831.8 (1559.5; 4212.7)	1190.2 (594.2; 2311.6)	1118.2 (556.5; 2206.7)
Gambia	90352.4 (77257.6; 98616.7)	64311.2 (51237.6; 73404.6)	41181.7 (28809.5; 51510.4)
Georgia	7399.1 (6448.2; 19240.1)	4514.9 (4056.0; 12814.5)	1578.3 (1301.5; 4676.5)
Guatemala	1008583.9 (721520.0; 1279412.2)	628669.6 (416001.6; 878495.0)	348196.7 (209907.0; 550543.6)
Guinea Bissau	131627.0 (118374.9; 141066.3)	105349.5 (91235.3; 114904.3)	58385.9 (44084.7; 70387.6)
Guyana	20108.3 (13335.0; 27631.5)	8524.3 (4918.2; 13336.6)	7999.4 (4597.6; 12640.7)
Haiti	731307.1 (549248.3; 870627.1)	641239.2 (469473.6; 777425.7)	172894.2 (106276.0; 261451.8)
Honduras	340020.8 (239785.8; 434094.9)	224410.7 (152115.9; 308680.9)	105327.8 (64253.8; 163341.8)
Iraq	1938361.5 (1646028.5; 2159691.3)	1603810.5 (1305044.0; 1819847.0)	651754.4 (438834.9; 847448.3)
Kiribati	593.8 (404.0; 779.1)	331.1 (193.4; 479.6)	258.7 (144.0; 395.7)
Kosovo	3313.9 (2892.7; 6511.4)	1325.3 (1186.6; 3138.0)	662.6 (549.8; 1537.5)
Lesotho	57207.4 (48223.5; 63119.2)	44277.2 (35834.4; 49993.0)	24872.2 (17415.6; 31360.1)
Liberia	329108.2 (289839.8; 358637.1)	232583.8 (199012.0; 264291.2)	155664.0 (120519.8; 190420.0)
Madagascar	1549343.3 (1390071.7; 1654193.0)	1296624.7 (1131620.7; 1393048.6)	631397.7 (476397.7; 779752.3)
Malawi	1057781.2 (935970.5; 1142447.6)	687409.3 (566620.3; 777543.1)	597998.7 (479556.8; 693569.2)
Mauritania	158112.6 (134842.6; 180309.6)	103399.9 (78913.0; 127633.2)	74507.2 (53186.7; 100328.0)
Republic of Moldova	3434.6 (3279.5; 3617.2)	2334.8 (2221.6; 2456.7)	680.3 (624.0; 748.2)
Mozambique	1965455.8 (1788456.2; 2076044.7)	1654071.5 (1498681.1; 1788655.1)	759643.0 (594510.8; 920472.9)
Myanmar	365289.5 (341407.8; 402832.1)	247622.5 (229718.8; 272626.2)	81640.2 (68762.5; 99777.3)
Nepal	165521.3 (94657.5; 297406.2)	70077.0 (37481.5; 149711.1)	74868.4 (40193.3; 156745.0)
Nicaragua	149867.7 (100036.2; 222642.0)	59539.0 (35150.6; 107551.0)	56098.1 (33190.5; 102156.1)
Niger	2179505.2 (1991933.9; 2314749.3)	1407460.7 (1220610.5; 1558513.2)	1230597.1 (1040972.6; 1392194.1)
Pakistan	7311872.1 (5440500.5; 9001535.1)	4371210.0 (2899608.1; 5772336.6)	3472399.3 (2178878.3; 4848582.5)
Paraguay	266552.5 (186102.7; 343720.7)	161297.7 (103291.5; 227006.4)	80265.3 (48716.9; 126801.1)
Peru	1200297.6 (898166.0; 1498081.0)	724733.8 (492184.8; 974866.5)	449835.1 (284837.7; 648495.5)
Rwanda	417659.3 (329562.9; 471106.9)	212197.5 (143529.9; 273117.8)	223367.6 (154234.7; 284122.9)
Samoa	1305.9 (930.4; 1620.8)	813.3 (527.8; 1101.0)	456.1 (275.1; 688.5)
Sierra Leone	544824.1 (480020.4; 598288.0)	352518.3 (283640.3; 411751.5)	287204.3 (217655.5; 350734.9)
Solomon Islands	5501.1 (4398.4; 6623.8)	3754.2 (2761.5; 4781.5)	1933.7 (1281.8; 2756.1)
South Africa	1247190.4 (986272.5; 1401456.3)	902175.0 (655239.0; 1070976.4)	483374.3 (305384.5; 661693.0)
South Sudan	896210.3 (819398.8; 957682.7)	701820.9 (622270.3; 771039.8)	436609.2 (348881.3; 523969.0)
Eswatini	15047.2 (11204.9; 17935.2)	7939.5 (4914.3; 10871.1)	8474.0 (5370.8; 11359.4)
Tajikistan	50797.2 (23482.0; 103412.7)	22338.8 (9458.5; 60311.2)	24229.5 (10288.6; 63404.7)
Togo	368519.2 (326842.1; 407410.8)	227637.7 (184016.5; 264903.3)	196455.2 (153097.2; 234997.8)
Tonga	505.0 (354.3; 665.9)	238.7 (140.4; 360.1)	259.1 (154.9; 385.2)
Tuvalu	64.4 (46.3; 79.4)	29.5 (18.1; 41.4)	27.9 (16.9; 39.7)
Vanuatu	2445.8 (1758.4; 3127.1)	1691.1 (1139.1; 2376.0)	853.4 (501.8; 1426.8)
Yemen	1478448.2 (1214952.8; 1670453.8)	1356572.3 (1097091.8; 1542010.4)	403076.2 (258367.9; 566080.6)
Zimbabwe	459499.7 (406821.9; 499982.1)	329438.4 (275080.7; 373199.5)	252571.4 (198104.1; 298225.3)
